# Exploring the potential risk factors of myopia: A phenome-wide Mendelian randomization association study

**DOI:** 10.1101/2024.06.24.24309385

**Authors:** Di Hu, Junhong Jiang, Qi Zhang, Zenan Lin, the μ-Biomedical Data Investigation Group (Mu-BioDig)

## Abstract

**Introduction:** Myopia is a leading cause of visual impairment worldwide, whose pathogenesis remains poorly understood. Identification of its risk factors would benefit the management and treatment of myopia.

**Methods:** We comprehensively performed phenome-wide Mendelian randomization analysis (MR-PheWAS) to explore causal factors and potential therapeutic targets for myopia in participants from the UK Biobank study.

**Results:** Our PheWAS revealed that 55 robust associations (1 disease, 2 employment, 3 cognitive functions, 4 sex-specific factors, 4 mental health factors, 5 lifestyle and environmental factors, 10 sociodemographic factors, 12 physical measures and 14 ocular measures/conditions) were significantly causally correlated with myopia.

**Conclusions:** The results indicate that myopia may be influenced by several factors, including serum metabolic traits, fatty acid intake, fat-related indices, mental health, as well as some previously acknowledged risk factors. Future clinical trials are needed to verify our results.
