## Supplementary material for "Exploring the potential risk factors of myopia: A phenome-wide Mendelian randomization association study": Table S1-S16: Table S1.xlsx

### Sheet: Sheet1
Table S1 The basic information of the myopia dataset
Traits	GWAS ID	SNPs	Sample size (cases/controls)	Population	Data source
Reason for glasses/contact lenses: For short-sightedness, i.e. only or mainly for distance viewing such as driving, cinema etc (called 'myopia')	ukb-b-6353	9851867	460536 (37362/423174)	European	https://gwas.mrcieu.ac.uk/datasets/ukb-b-6353/
