## Supplementary material for "Exploring the potential risk factors of myopia: A phenome-wide Mendelian randomization association study": Table S1-S16: Table S5.xlsx

### Sheet: Sheet1
Table S5. 55 traits significanly causal with the myopia risk
No	GWAS ID of exposures	GWAS ID of outcome	Outcome	Exposure	Method	SNPs	Beta value	Standard error	P value	Category	Sample size
1	ukb-b-6353	ukb-b-6353	Reason for glasses/contact lenses: For short-sightedness, i.e. only or mainly for distance viewing such as driving, cinema etc (called 'myopia') || id:ukb-b-6353	Reason for glasses/contact lenses: For short-sightedness, i.e. only or mainly for distance viewing such as driving, cinema etc (called 'myopia') || id:ukb-b-6353	Inverse variance weighted	29	1	0.0253617	1e-300	Ocular measure/ condition	460536
2	ukb-b-7500	ukb-b-6353	Reason for glasses/contact lenses: For short-sightedness, i.e. only or mainly for distance viewing such as driving, cinema etc (called 'myopia') || id:ukb-b-6353	Spherical power (left) || id:ukb-b-7500	Inverse variance weighted	132	-0.0698163	0.00162241	1e-300	Ocular measure/ condition	99071
3	ukb-b-19994	ukb-b-6353	Reason for glasses/contact lenses: For short-sightedness, i.e. only or mainly for distance viewing such as driving, cinema etc (called 'myopia') || id:ukb-b-6353	Spherical power (right) || id:ukb-b-19994	Inverse variance weighted	130	-0.0707447	0.00157825	1e-300	Ocular measure/ condition	99380
4	ukb-b-18189	ukb-b-6353	Reason for glasses/contact lenses: For short-sightedness, i.e. only or mainly for distance viewing such as driving, cinema etc (called 'myopia') || id:ukb-b-6353	Reason for glasses/contact lenses: For long-sightedness, i.e. for distance and near, but particularly for near tasks like reading (called 'hypermetropia') || id:ukb-b-18189	Inverse variance weighted	5	-2.05906	0.112933	2.85e-74	Ocular measure/ condition	460536
5	ukb-b-5801	ukb-b-6353	Reason for glasses/contact lenses: For short-sightedness, i.e. only or mainly for distance viewing such as driving, cinema etc (called 'myopia') || id:ukb-b-6353	Age started wearing glasses or contact lenses || id:ukb-b-5801	Inverse variance weighted	83	-0.123213	0.00937114	1.74e-39	Ocular measure/ condition	397498
6	ukb-b-16489	ukb-b-6353	Reason for glasses/contact lenses: For short-sightedness, i.e. only or mainly for distance viewing such as driving, cinema etc (called 'myopia') || id:ukb-b-6353	Qualifications: College or University degree || id:ukb-b-16489	Inverse variance weighted	240	0.0933377	0.00713848	4.56e-39	Sociodemographics	458079
7	ieu-a-1239	ukb-b-6353	Reason for glasses/contact lenses: For short-sightedness, i.e. only or mainly for distance viewing such as driving, cinema etc (called 'myopia') || id:ukb-b-6353	Years of schooling || id:ieu-a-1239	Inverse variance weighted	299	0.0454942	0.00371958	2.12e-34	Sociodemographics	766345
8	ukb-b-1431	ukb-b-6353	Reason for glasses/contact lenses: For short-sightedness, i.e. only or mainly for distance viewing such as driving, cinema etc (called 'myopia') || id:ukb-b-6353	Place of birth in UK - north co-ordinate || id:ukb-b-1431	Inverse variance weighted	238	-0.0438622	0.00392367	5.17e-29	Sociodemographics	434576
9	ebi-a-GCST006572	ukb-b-6353	Reason for glasses/contact lenses: For short-sightedness, i.e. only or mainly for distance viewing such as driving, cinema etc (called 'myopia') || id:ukb-b-6353	Cognitive performance || id:ebi-a-GCST006572	Inverse variance weighted	139	0.0350884	0.00326129	5.37e-27	Cognitive funtion	257841
10	ebi-a-GCST006250	ukb-b-6353	Reason for glasses/contact lenses: For short-sightedness, i.e. only or mainly for distance viewing such as driving, cinema etc (called 'myopia') || id:ukb-b-6353	Intelligence || id:ebi-a-GCST006250	Inverse variance weighted	144	0.0318146	0.00334854	2.08e-21	Cognitive funtion	269867
11	ukb-b-17729	ukb-b-6353	Reason for glasses/contact lenses: For short-sightedness, i.e. only or mainly for distance viewing such as driving, cinema etc (called 'myopia') || id:ukb-b-6353	Qualifications: None of the above || id:ukb-b-17729	Inverse variance weighted	89	-0.142025	0.0154116	3.1e-20	Sociodemographics	458079
12	ukb-b-4068	ukb-b-6353	Reason for glasses/contact lenses: For short-sightedness, i.e. only or mainly for distance viewing such as driving, cinema etc (called 'myopia') || id:ukb-b-6353	Home location at assessment - north co-ordinate (rounded) || id:ukb-b-4068	Inverse variance weighted	111	-0.0510987	0.00570681	3.43e-19	Sociodemographics	458557
13	ukb-b-11615	ukb-b-6353	Reason for glasses/contact lenses: For short-sightedness, i.e. only or mainly for distance viewing such as driving, cinema etc (called 'myopia') || id:ukb-b-6353	Qualifications: A levels/AS levels or equivalent || id:ukb-b-11615	Inverse variance weighted	85	0.123713	0.0143091	5.35e-18	Sociodemographics	458079
14	ebi-a-GCST90000514	ukb-b-6353	Reason for glasses/contact lenses: For short-sightedness, i.e. only or mainly for distance viewing such as driving, cinema etc (called 'myopia') || id:ukb-b-6353	Gastroesophageal reflux disease || id:ebi-a-GCST90000514	Inverse variance weighted	76	-0.0216791	0.00251913	7.58e-18	Disease	602604
15	ukb-b-6591	ukb-b-6353	Reason for glasses/contact lenses: For short-sightedness, i.e. only or mainly for distance viewing such as driving, cinema etc (called 'myopia') || id:ukb-b-6353	Age first had sexual intercourse || id:ukb-b-6591	Inverse variance weighted	184	0.0330925	0.0039067	2.44e-17	Sex-specific factor	406457
16	ukb-b-969	ukb-b-6353	Reason for glasses/contact lenses: For short-sightedness, i.e. only or mainly for distance viewing such as driving, cinema etc (called 'myopia') || id:ukb-b-6353	Time spend outdoors in summer || id:ukb-b-969	Inverse variance weighted	43	-0.0677421	0.0081666	1.09e-16	Lifestyle and Environment	419314
17	ebi-a-GCST90000047	ukb-b-6353	Reason for glasses/contact lenses: For short-sightedness, i.e. only or mainly for distance viewing such as driving, cinema etc (called 'myopia') || id:ukb-b-6353	Age at first sexual intercourse || id:ebi-a-GCST90000047	Inverse variance weighted	145	0.0384368	0.0048014	1.19e-15	Sex-specific factor	397338
18	ukb-b-5238	ukb-b-6353	Reason for glasses/contact lenses: For short-sightedness, i.e. only or mainly for distance viewing such as driving, cinema etc (called 'myopia') || id:ukb-b-6353	Fluid intelligence score || id:ukb-b-5238	Inverse variance weighted	73	0.0143904	0.00185794	9.53e-15	Cognitive funtion	149051
19	ukb-b-18377	ukb-b-6353	Reason for glasses/contact lenses: For short-sightedness, i.e. only or mainly for distance viewing such as driving, cinema etc (called 'myopia') || id:ukb-b-6353	Leg fat percentage (left) || id:ukb-b-18377	Inverse variance weighted	353	-0.0317463	0.0046165	6.12e-12	Physical Measures	454826
20	ukb-b-4522	ukb-b-6353	Reason for glasses/contact lenses: For short-sightedness, i.e. only or mainly for distance viewing such as driving, cinema etc (called 'myopia') || id:ukb-b-6353	Time spent using computer || id:ukb-b-4522	Inverse variance weighted	83	0.0507799	0.00762532	2.75e-11	Lifestyle and Environment	360895
21	ukb-b-20531	ukb-b-6353	Reason for glasses/contact lenses: For short-sightedness, i.e. only or mainly for distance viewing such as driving, cinema etc (called 'myopia') || id:ukb-b-6353	Leg fat percentage (right) || id:ukb-b-20531	Inverse variance weighted	355	-0.0292812	0.00450394	7.97e-11	Physical Measures	454854
22	ukb-b-13231	ukb-b-6353	Reason for glasses/contact lenses: For short-sightedness, i.e. only or mainly for distance viewing such as driving, cinema etc (called 'myopia') || id:ukb-b-6353	Place of birth in UK - east co-ordinate || id:ukb-b-13231	Inverse variance weighted	115	0.0320558	0.00503466	1.93e-10	Sociodemographics	434576
23	ukb-b-2002	ukb-b-6353	Reason for glasses/contact lenses: For short-sightedness, i.e. only or mainly for distance viewing such as driving, cinema etc (called 'myopia') || id:ukb-b-6353	Job involves heavy manual or physical work || id:ukb-b-2002	Inverse variance weighted	24	-0.0589207	0.00935042	2.95e-10	Employment	263615
24	ukb-b-7408	ukb-b-6353	Reason for glasses/contact lenses: For short-sightedness, i.e. only or mainly for distance viewing such as driving, cinema etc (called 'myopia') || id:ukb-b-6353	Average total household income before tax || id:ukb-b-7408	Inverse variance weighted	42	0.0506573	0.00804917	3.1e-10	Sociodemographics	397751
25	ukb-b-645	ukb-b-6353	Reason for glasses/contact lenses: For short-sightedness, i.e. only or mainly for distance viewing such as driving, cinema etc (called 'myopia') || id:ukb-b-6353	6mm strong meridian (left) || id:ukb-b-645	Inverse variance weighted	177	0.0115239	0.00185315	5.02e-10	Ocular measure/ condition	83410
26	ukb-b-11452	ukb-b-6353	Reason for glasses/contact lenses: For short-sightedness, i.e. only or mainly for distance viewing such as driving, cinema etc (called 'myopia') || id:ukb-b-6353	6mm strong meridian (right) || id:ukb-b-11452	Inverse variance weighted	185	0.0110949	0.00188344	3.84e-09	Ocular measure/ condition	84303
27	ukb-b-10937	ukb-b-6353	Reason for glasses/contact lenses: For short-sightedness, i.e. only or mainly for distance viewing such as driving, cinema etc (called 'myopia') || id:ukb-b-6353	Reason for glasses/contact lenses: For 'astigmatism' || id:ukb-b-10937	Wald ratio	1	1.40237	0.248466	1.66e-08	Ocular measure/ condition	460536
28	ukb-b-4711	ukb-b-6353	Reason for glasses/contact lenses: For short-sightedness, i.e. only or mainly for distance viewing such as driving, cinema etc (called 'myopia') || id:ukb-b-6353	Usual walking pace || id:ukb-b-4711	Inverse variance weighted	56	0.0730029	0.0129847	1.89e-08	Lifestyle and Environment	459915
29	ukb-b-8909	ukb-b-6353	Reason for glasses/contact lenses: For short-sightedness, i.e. only or mainly for distance viewing such as driving, cinema etc (called 'myopia') || id:ukb-b-6353	Body fat percentage || id:ukb-b-8909	Inverse variance weighted	366	-0.0204812	0.00365779	2.15e-08	Physical Measures	454633
30	ukb-b-11465	ukb-b-6353	Reason for glasses/contact lenses: For short-sightedness, i.e. only or mainly for distance viewing such as driving, cinema etc (called 'myopia') || id:ukb-b-6353	Reason for glasses/contact lenses: For a 'squint' or 'turn' in an eye since childhood (called 'strabismus') || id:ukb-b-11465	Wald ratio	1	4.22094	0.753856	2.15e-08	Ocular measure/ condition	460536
31	ukb-b-7212	ukb-b-6353	Reason for glasses/contact lenses: For short-sightedness, i.e. only or mainly for distance viewing such as driving, cinema etc (called 'myopia') || id:ukb-b-6353	Leg fat mass (left) || id:ukb-b-7212	Inverse variance weighted	387	-0.0185693	0.00335127	3.01e-08	Physical Measures	454823
32	ukb-b-1666	ukb-b-6353	Reason for glasses/contact lenses: For short-sightedness, i.e. only or mainly for distance viewing such as driving, cinema etc (called 'myopia') || id:ukb-b-6353	Home location at assessment - east co-ordinate (rounded) || id:ukb-b-1666	Inverse variance weighted	28	0.0534763	0.00973759	3.98e-08	Sociodemographics	458557
33	ukb-b-9139	ukb-b-6353	Reason for glasses/contact lenses: For short-sightedness, i.e. only or mainly for distance viewing such as driving, cinema etc (called 'myopia') || id:ukb-b-6353	Reason for glasses/contact lenses: For a 'lazy' eye or an eye with poor vision since childhood (called 'amblyopia') || id:ukb-b-9139	Wald ratio	1	2.01223	0.368385	4.7e-08	Ocular measure/ condition	460536
34	ebi-a-GCST006944	ukb-b-6353	Reason for glasses/contact lenses: For short-sightedness, i.e. only or mainly for distance viewing such as driving, cinema etc (called 'myopia') || id:ukb-b-6353	Experiencing mood swings || id:ebi-a-GCST006944	Inverse variance weighted	39	-0.0419839	0.00788387	1.01e-07	Mental health	373733
35	ukb-b-14180	ukb-b-6353	Reason for glasses/contact lenses: For short-sightedness, i.e. only or mainly for distance viewing such as driving, cinema etc (called 'myopia') || id:ukb-b-6353	Mood swings || id:ukb-b-14180	Inverse variance weighted	56	-0.0802031	0.0151947	1.3e-07	Mental health	451619
36	ukb-b-4461	ukb-b-6353	Reason for glasses/contact lenses: For short-sightedness, i.e. only or mainly for distance viewing such as driving, cinema etc (called 'myopia') || id:ukb-b-6353	Job involves mainly walking or standing || id:ukb-b-4461	Inverse variance weighted	15	-0.0412007	0.007895	1.8e-07	Employment	263556
37	ukb-b-14664	ukb-b-6353	Reason for glasses/contact lenses: For short-sightedness, i.e. only or mainly for distance viewing such as driving, cinema etc (called 'myopia') || id:ukb-b-6353	3mm strong meridian (left) || id:ukb-b-14664	Inverse variance weighted	194	0.00962485	0.0018737	2.79e-07	Ocular measure/ condition	95998
38	ukb-b-5192	ukb-b-6353	Reason for glasses/contact lenses: For short-sightedness, i.e. only or mainly for distance viewing such as driving, cinema etc (called 'myopia') || id:ukb-b-6353	Time spent watching television (TV) || id:ukb-b-5192	Inverse variance weighted	110	-0.0415719	0.0080988	2.85e-07	Lifestyle and Environment	437887
39	ukb-b-13538	ukb-b-6353	Reason for glasses/contact lenses: For short-sightedness, i.e. only or mainly for distance viewing such as driving, cinema etc (called 'myopia') || id:ukb-b-6353	6mm weak meridian (left) || id:ukb-b-13538	Inverse variance weighted	188	0.00942872	0.00183767	2.89e-07	Ocular measure/ condition	83410
40	ebi-a-GCST90000048	ukb-b-6353	Reason for glasses/contact lenses: For short-sightedness, i.e. only or mainly for distance viewing such as driving, cinema etc (called 'myopia') || id:ukb-b-6353	Age at first birth || id:ebi-a-GCST90000048	Inverse variance weighted	54	0.00946301	0.00184537	2.93e-07	Sex-specific factor	418758
41	ukb-b-18096	ukb-b-6353	Reason for glasses/contact lenses: For short-sightedness, i.e. only or mainly for distance viewing such as driving, cinema etc (called 'myopia') || id:ukb-b-6353	Leg fat mass (right) || id:ukb-b-18096	Inverse variance weighted	387	-0.016657	0.00331174	4.91e-07	Physical Measures	454846
42	ukb-b-20188	ukb-b-6353	Reason for glasses/contact lenses: For short-sightedness, i.e. only or mainly for distance viewing such as driving, cinema etc (called 'myopia') || id:ukb-b-6353	Arm fat percentage (left) || id:ukb-b-20188	Inverse variance weighted	362	-0.0182654	0.0036378	5.14e-07	Physical Measures	454724
43	ukb-d-1150_1	ukb-b-6353	Reason for glasses/contact lenses: For short-sightedness, i.e. only or mainly for distance viewing such as driving, cinema etc (called 'myopia') || id:ukb-b-6353	Usual side of head for mobile phone use: Left || id:ukb-d-1150_1	Inverse variance weighted	2	0.276588	0.0571329	1.29e-06	Lifestyle and Environment	303009
44	ukb-b-12405	ukb-b-6353	Reason for glasses/contact lenses: For short-sightedness, i.e. only or mainly for distance viewing such as driving, cinema etc (called 'myopia') || id:ukb-b-6353	Age at first live birth || id:ukb-b-12405	Inverse variance weighted	33	0.0357089	0.00747457	1.78e-06	Sex-specific factor	170498
45	ukb-b-6704	ukb-b-6353	Reason for glasses/contact lenses: For short-sightedness, i.e. only or mainly for distance viewing such as driving, cinema etc (called 'myopia') || id:ukb-b-6353	Arm fat mass (right) || id:ukb-b-6704	Inverse variance weighted	400	-0.0122686	0.00259149	2.2e-06	Physical Measures	454757
46	ukb-b-6852	ukb-b-6353	Reason for glasses/contact lenses: For short-sightedness, i.e. only or mainly for distance viewing such as driving, cinema etc (called 'myopia') || id:ukb-b-6353	3mm strong meridian (right) || id:ukb-b-6852	Inverse variance weighted	200	0.00897465	0.00189728	2.24e-06	Ocular measure/ condition	96007
47	ukb-b-6306	ukb-b-6353	Reason for glasses/contact lenses: For short-sightedness, i.e. only or mainly for distance viewing such as driving, cinema etc (called 'myopia') || id:ukb-b-6353	Overall health rating || id:ukb-b-6306	Inverse variance weighted	105	-0.03789	0.00803141	2.38e-06	Physical Measures	460844
48	ukb-b-6134	ukb-b-6353	Reason for glasses/contact lenses: For short-sightedness, i.e. only or mainly for distance viewing such as driving, cinema etc (called 'myopia') || id:ukb-b-6353	Age completed full time education || id:ukb-b-6134	Inverse variance weighted	38	0.0470722	0.00999762	2.5e-06	Sociodemographics	307897
49	ukb-b-19393	ukb-b-6353	Reason for glasses/contact lenses: For short-sightedness, i.e. only or mainly for distance viewing such as driving, cinema etc (called 'myopia') || id:ukb-b-6353	Whole body fat mass || id:ukb-b-19393	Inverse variance weighted	404	-0.0126652	0.00269952	2.71e-06	Physical Measures	454137
50	ukb-b-10787	ukb-b-6353	Reason for glasses/contact lenses: For short-sightedness, i.e. only or mainly for distance viewing such as driving, cinema etc (called 'myopia') || id:ukb-b-6353	Standing height || id:ukb-b-10787	Inverse variance weighted	703	0.00844653	0.00182058	3.49e-06	Physical Measures	461950
51	ukb-b-12854	ukb-b-6353	Reason for glasses/contact lenses: For short-sightedness, i.e. only or mainly for distance viewing such as driving, cinema etc (called 'myopia') || id:ukb-b-6353	Arm fat percentage (right) || id:ukb-b-12854	Inverse variance weighted	365	-0.0167924	0.00362405	3.59e-06	Physical Measures	454789
52	ieu-b-105	ukb-b-6353	Reason for glasses/contact lenses: For short-sightedness, i.e. only or mainly for distance viewing such as driving, cinema etc (called 'myopia') || id:ukb-b-6353	FVC || id:ieu-b-105	Inverse variance weighted	253	0.0166989	0.00362029	3.98e-06	Physical Measures	353315
53	ukb-b-13416	ukb-b-6353	Reason for glasses/contact lenses: For short-sightedness, i.e. only or mainly for distance viewing such as driving, cinema etc (called 'myopia') || id:ukb-b-6353	6mm weak meridian (right) || id:ukb-b-13416	Inverse variance weighted	184	0.00866375	0.00189061	4.59e-06	Ocular measure/ condition	84303
54	ebi-a-GCST006475	ukb-b-6353	Reason for glasses/contact lenses: For short-sightedness, i.e. only or mainly for distance viewing such as driving, cinema etc (called 'myopia') || id:ukb-b-6353	Depressed affect || id:ebi-a-GCST006475	Inverse variance weighted	59	-0.0296999	0.00655694	5.91e-06	Mental health	357957
55	ebi-a-GCST005903	ukb-b-6353	Reason for glasses/contact lenses: For short-sightedness, i.e. only or mainly for distance viewing such as driving, cinema etc (called 'myopia') || id:ukb-b-6353	Major depressive disorder (ICD-10 coded) || id:ebi-a-GCST005903	Wald ratio	1	-0.73896	0.163286	6.02e-06	Mental health	217584
