## Supplementary material for "Exploring the potential risk factors of myopia: A phenome-wide Mendelian randomization association study": Table S1-S16: Table S6.xlsx

### Sheet: Table S6
Table S6. 99 significant metabolite traits
No.	GWAS ID of exposure	GWAS ID of outcome	Outcome	Exposure	Method	SNPs	Beta value	Standard error	P value
1	ebi-a-GCST90002412	ukb-b-6353	Reason for glasses/contact lenses: For short-sightedness, i.e. only or mainly for distance viewing such as driving, cinema etc (called 'myopia') || id:ukb-b-6353	Low density lipoprotein cholesterol levels || id:ebi-a-GCST90002412	Inverse variance weighted	304	-0.00315665	0.0015395	0.0403216
2	ebi-a-GCST90012102	ukb-b-6353	Reason for glasses/contact lenses: For short-sightedness, i.e. only or mainly for distance viewing such as driving, cinema etc (called 'myopia') || id:ukb-b-6353	Bioavailable testosterone levels || id:ebi-a-GCST90012102	Inverse variance weighted	131	-0.00652851	0.00277108	0.0184758
3	ieu-a-789	ukb-b-6353	Reason for glasses/contact lenses: For short-sightedness, i.e. only or mainly for distance viewing such as driving, cinema etc (called 'myopia') || id:ukb-b-6353	Urate || id:ieu-a-789	Inverse variance weighted	4	-0.00246713	0.000984438	0.0122059
4	met-a-319	ukb-b-6353	Reason for glasses/contact lenses: For short-sightedness, i.e. only or mainly for distance viewing such as driving, cinema etc (called 'myopia') || id:ukb-b-6353	Arachidonate (20:4n6) || id:met-a-319	Wald ratio	1	-0.0399762	0.012507	0.00139194
5	met-a-326	ukb-b-6353	Reason for glasses/contact lenses: For short-sightedness, i.e. only or mainly for distance viewing such as driving, cinema etc (called 'myopia') || id:ukb-b-6353	Lysine || id:met-a-326	Wald ratio	1	-0.120267	0.0442853	0.0066129
6	met-a-335	ukb-b-6353	Reason for glasses/contact lenses: For short-sightedness, i.e. only or mainly for distance viewing such as driving, cinema etc (called 'myopia') || id:ukb-b-6353	Pipecolate || id:met-a-335	Wald ratio	1	0.0492279	0.020755	0.0176987
7	met-a-373	ukb-b-6353	Reason for glasses/contact lenses: For short-sightedness, i.e. only or mainly for distance viewing such as driving, cinema etc (called 'myopia') || id:ukb-b-6353	X-03094 || id:met-a-373	Inverse variance weighted	5	0.0447292	0.0191957	0.0197973
8	met-a-402	ukb-b-6353	Reason for glasses/contact lenses: For short-sightedness, i.e. only or mainly for distance viewing such as driving, cinema etc (called 'myopia') || id:ukb-b-6353	Eicosapentaenoate (EPA; 20:5n3) || id:met-a-402	Wald ratio	1	-0.060657	0.0172403	0.000434288
9	met-a-419	ukb-b-6353	Reason for glasses/contact lenses: For short-sightedness, i.e. only or mainly for distance viewing such as driving, cinema etc (called 'myopia') || id:ukb-b-6353	1,5-anhydroglucitol (1,5-AG) || id:met-a-419	Inverse variance weighted	3	-0.0361558	0.0131064	0.00580436
10	met-a-424	ukb-b-6353	Reason for glasses/contact lenses: For short-sightedness, i.e. only or mainly for distance viewing such as driving, cinema etc (called 'myopia') || id:ukb-b-6353	1-oleoylglycerol (1-monoolein) || id:met-a-424	Wald ratio	1	0.0454084	0.0187873	0.0156504
11	met-a-426	ukb-b-6353	Reason for glasses/contact lenses: For short-sightedness, i.e. only or mainly for distance viewing such as driving, cinema etc (called 'myopia') || id:ukb-b-6353	X-08402 || id:met-a-426	Inverse variance weighted	2	-0.0293302	0.0117427	0.0124985
12	met-a-483	ukb-b-6353	Reason for glasses/contact lenses: For short-sightedness, i.e. only or mainly for distance viewing such as driving, cinema etc (called 'myopia') || id:ukb-b-6353	Docosapentaenoate (n3 DPA; 22:5n3) || id:met-a-483	Wald ratio	1	-0.0990591	0.0230717	1.76e-05
13	met-a-510	ukb-b-6353	Reason for glasses/contact lenses: For short-sightedness, i.e. only or mainly for distance viewing such as driving, cinema etc (called 'myopia') || id:ukb-b-6353	X-09789 || id:met-a-510	Wald ratio	1	0.0440649	0.0168896	0.00908093
14	met-a-537	ukb-b-6353	Reason for glasses/contact lenses: For short-sightedness, i.e. only or mainly for distance viewing such as driving, cinema etc (called 'myopia') || id:ukb-b-6353	Adrenate (22:4n6) || id:met-a-537	Wald ratio	1	-0.0726193	0.0171808	2.37e-05
15	met-a-548	ukb-b-6353	Reason for glasses/contact lenses: For short-sightedness, i.e. only or mainly for distance viewing such as driving, cinema etc (called 'myopia') || id:ukb-b-6353	X-11820 || id:met-a-548	Wald ratio	1	-0.0519782	0.0173358	0.00271469
16	met-a-555	ukb-b-6353	Reason for glasses/contact lenses: For short-sightedness, i.e. only or mainly for distance viewing such as driving, cinema etc (called 'myopia') || id:ukb-b-6353	X-11858 || id:met-a-555	Wald ratio	1	0.0197085	0.00810012	0.0149696
17	met-a-607	ukb-b-6353	Reason for glasses/contact lenses: For short-sightedness, i.e. only or mainly for distance viewing such as driving, cinema etc (called 'myopia') || id:ukb-b-6353	1-eicosadienoylglycerophosphocholine* || id:met-a-607	Wald ratio	1	0.129206	0.0293234	1.05e-05
18	met-a-624	ukb-b-6353	Reason for glasses/contact lenses: For short-sightedness, i.e. only or mainly for distance viewing such as driving, cinema etc (called 'myopia') || id:ukb-b-6353	Stearidonate (18:4n3) || id:met-a-624	Wald ratio	1	-0.0672551	0.0174079	0.000111785
19	met-a-640	ukb-b-6353	Reason for glasses/contact lenses: For short-sightedness, i.e. only or mainly for distance viewing such as driving, cinema etc (called 'myopia') || id:ukb-b-6353	X-12696 || id:met-a-640	Inverse variance weighted	2	-0.0504583	0.0176493	0.00425061
20	met-a-682	ukb-b-6353	Reason for glasses/contact lenses: For short-sightedness, i.e. only or mainly for distance viewing such as driving, cinema etc (called 'myopia') || id:ukb-b-6353	1-arachidonoylglycerophosphoethanolamine* || id:met-a-682	Inverse variance weighted	3	-0.0510475	0.0140647	0.00028399
21	met-a-699	ukb-b-6353	Reason for glasses/contact lenses: For short-sightedness, i.e. only or mainly for distance viewing such as driving, cinema etc (called 'myopia') || id:ukb-b-6353	Glutaroyl carnitine || id:met-a-699	Inverse variance weighted	8	0.0202603	0.00944464	0.0319399
22	met-c-838	ukb-b-6353	Reason for glasses/contact lenses: For short-sightedness, i.e. only or mainly for distance viewing such as driving, cinema etc (called 'myopia') || id:ukb-b-6353	Acetoacetate || id:met-c-838	Inverse variance weighted	2	0.0232098	0.00682698	0.000674557
23	met-c-844	ukb-b-6353	Reason for glasses/contact lenses: For short-sightedness, i.e. only or mainly for distance viewing such as driving, cinema etc (called 'myopia') || id:ukb-b-6353	Ratio of bisallylic groups to double bonds || id:met-c-844	Inverse variance weighted	4	-0.00545399	0.00145216	0.000172798
24	met-c-845	ukb-b-6353	Reason for glasses/contact lenses: For short-sightedness, i.e. only or mainly for distance viewing such as driving, cinema etc (called 'myopia') || id:ukb-b-6353	Ratio of bisallylic groups to total fatty acids || id:met-c-845	Inverse variance weighted	4	-0.00698407	0.0015783	9.64e-06
25	met-c-847	ukb-b-6353	Reason for glasses/contact lenses: For short-sightedness, i.e. only or mainly for distance viewing such as driving, cinema etc (called 'myopia') || id:ukb-b-6353	Average number of methylene groups per double bond || id:met-c-847	Inverse variance weighted	5	0.00589286	0.00222695	0.0081411
26	met-c-848	ukb-b-6353	Reason for glasses/contact lenses: For short-sightedness, i.e. only or mainly for distance viewing such as driving, cinema etc (called 'myopia') || id:ukb-b-6353	Average number of methylene groups in a fatty acid chain || id:met-c-848	Inverse variance weighted	3	0.00881927	0.0027978	0.00162037
27	met-c-851	ukb-b-6353	Reason for glasses/contact lenses: For short-sightedness, i.e. only or mainly for distance viewing such as driving, cinema etc (called 'myopia') || id:ukb-b-6353	Average number of double bonds in a fatty acid chain || id:met-c-851	Inverse variance weighted	5	-0.00708886	0.00183283	0.000109859
28	met-c-854	ukb-b-6353	Reason for glasses/contact lenses: For short-sightedness, i.e. only or mainly for distance viewing such as driving, cinema etc (called 'myopia') || id:ukb-b-6353	Description of average fatty acid chain length, not actual carbon number || id:met-c-854	Wald ratio	1	-0.0179641	0.00744393	0.015811
29	met-c-922	ukb-b-6353	Reason for glasses/contact lenses: For short-sightedness, i.e. only or mainly for distance viewing such as driving, cinema etc (called 'myopia') || id:ukb-b-6353	Concentration of small HDL particles || id:met-c-922	Inverse variance weighted	5	0.00728243	0.00250138	0.0035986
30	met-c-941	ukb-b-6353	Reason for glasses/contact lenses: For short-sightedness, i.e. only or mainly for distance viewing such as driving, cinema etc (called 'myopia') || id:ukb-b-6353	Mean diameter for VLDL particles || id:met-c-941	Inverse variance weighted	13	0.00557169	0.0021904	0.0109689
31	met-d-Acetoacetate	ukb-b-6353	Reason for glasses/contact lenses: For short-sightedness, i.e. only or mainly for distance viewing such as driving, cinema etc (called 'myopia') || id:ukb-b-6353	Acetoacetate || id:met-d-Acetoacetate	Inverse variance weighted	7	0.017199	0.0074171	0.0204046
32	met-d-Albumin	ukb-b-6353	Reason for glasses/contact lenses: For short-sightedness, i.e. only or mainly for distance viewing such as driving, cinema etc (called 'myopia') || id:ukb-b-6353	Albumin || id:met-d-Albumin	Inverse variance weighted	27	0.00830485	0.00350098	0.0176849
33	met-d-ApoB	ukb-b-6353	Reason for glasses/contact lenses: For short-sightedness, i.e. only or mainly for distance viewing such as driving, cinema etc (called 'myopia') || id:ukb-b-6353	Apolipoprotein B || id:met-d-ApoB	Inverse variance weighted	51	-0.00473345	0.00233209	0.0423869
34	met-d-ApoB_by_ApoA1	ukb-b-6353	Reason for glasses/contact lenses: For short-sightedness, i.e. only or mainly for distance viewing such as driving, cinema etc (called 'myopia') || id:ukb-b-6353	Ratio of apolipoprotein B to apolipoprotein A1 || id:met-d-ApoB_by_ApoA1	Inverse variance weighted	68	-0.004806	0.00197206	0.0148076
35	met-d-Clinical_LDL_C	ukb-b-6353	Reason for glasses/contact lenses: For short-sightedness, i.e. only or mainly for distance viewing such as driving, cinema etc (called 'myopia') || id:ukb-b-6353	Clinical LDL cholesterol || id:met-d-Clinical_LDL_C	Inverse variance weighted	43	-0.00598077	0.00248867	0.0162525
36	met-d-IDL_C	ukb-b-6353	Reason for glasses/contact lenses: For short-sightedness, i.e. only or mainly for distance viewing such as driving, cinema etc (called 'myopia') || id:ukb-b-6353	Cholesterol in IDL || id:met-d-IDL_C	Inverse variance weighted	60	-0.00636312	0.00236647	0.00716945
37	met-d-IDL_CE	ukb-b-6353	Reason for glasses/contact lenses: For short-sightedness, i.e. only or mainly for distance viewing such as driving, cinema etc (called 'myopia') || id:ukb-b-6353	Cholesteryl esters in IDL || id:met-d-IDL_CE	Inverse variance weighted	58	-0.00593556	0.00236481	0.0120748
38	met-d-IDL_FC	ukb-b-6353	Reason for glasses/contact lenses: For short-sightedness, i.e. only or mainly for distance viewing such as driving, cinema etc (called 'myopia') || id:ukb-b-6353	Free cholesterol in IDL || id:met-d-IDL_FC	Inverse variance weighted	59	-0.00616437	0.00229096	0.00712945
39	met-d-IDL_FC_pct	ukb-b-6353	Reason for glasses/contact lenses: For short-sightedness, i.e. only or mainly for distance viewing such as driving, cinema etc (called 'myopia') || id:ukb-b-6353	Free cholesterol to total lipids ratio in IDL || id:met-d-IDL_FC_pct	Inverse variance weighted	41	-0.00765876	0.00260034	0.0032265
40	met-d-IDL_L	ukb-b-6353	Reason for glasses/contact lenses: For short-sightedness, i.e. only or mainly for distance viewing such as driving, cinema etc (called 'myopia') || id:ukb-b-6353	Total lipids in IDL || id:met-d-IDL_L	Inverse variance weighted	58	-0.00636151	0.00234016	0.00655962
41	met-d-IDL_P	ukb-b-6353	Reason for glasses/contact lenses: For short-sightedness, i.e. only or mainly for distance viewing such as driving, cinema etc (called 'myopia') || id:ukb-b-6353	Concentration of IDL particles || id:met-d-IDL_P	Inverse variance weighted	45	-0.00810584	0.00233435	0.0005158
42	met-d-IDL_PL	ukb-b-6353	Reason for glasses/contact lenses: For short-sightedness, i.e. only or mainly for distance viewing such as driving, cinema etc (called 'myopia') || id:ukb-b-6353	Phospholipids in IDL || id:met-d-IDL_PL	Inverse variance weighted	56	-0.0056736	0.00233144	0.0149531
43	met-d-L_HDL_FC_pct	ukb-b-6353	Reason for glasses/contact lenses: For short-sightedness, i.e. only or mainly for distance viewing such as driving, cinema etc (called 'myopia') || id:ukb-b-6353	Free cholesterol to total lipids ratio in large HDL || id:met-d-L_HDL_FC_pct	Inverse variance weighted	64	-0.00634593	0.00198125	0.00136009
44	met-d-L_HDL_PL_pct	ukb-b-6353	Reason for glasses/contact lenses: For short-sightedness, i.e. only or mainly for distance viewing such as driving, cinema etc (called 'myopia') || id:ukb-b-6353	Phospholipids to total lipids ratio in large HDL || id:met-d-L_HDL_PL_pct	Inverse variance weighted	66	0.00613483	0.00234316	0.0088398
45	met-d-L_LDL_FC	ukb-b-6353	Reason for glasses/contact lenses: For short-sightedness, i.e. only or mainly for distance viewing such as driving, cinema etc (called 'myopia') || id:ukb-b-6353	Free cholesterol in large LDL || id:met-d-L_LDL_FC	Inverse variance weighted	53	-0.00612467	0.00253398	0.0156482
46	met-d-L_VLDL_C_pct	ukb-b-6353	Reason for glasses/contact lenses: For short-sightedness, i.e. only or mainly for distance viewing such as driving, cinema etc (called 'myopia') || id:ukb-b-6353	Cholesterol to total lipids ratio in large VLDL || id:met-d-L_VLDL_C_pct	Inverse variance weighted	54	-0.0058843	0.00198496	0.00303239
47	met-d-L_VLDL_CE_pct	ukb-b-6353	Reason for glasses/contact lenses: For short-sightedness, i.e. only or mainly for distance viewing such as driving, cinema etc (called 'myopia') || id:ukb-b-6353	Cholesteryl esters to total lipids ratio in large VLDL || id:met-d-L_VLDL_CE_pct	Inverse variance weighted	58	-0.00562043	0.00225864	0.0128314
48	met-d-L_VLDL_TG_pct	ukb-b-6353	Reason for glasses/contact lenses: For short-sightedness, i.e. only or mainly for distance viewing such as driving, cinema etc (called 'myopia') || id:ukb-b-6353	Triglycerides to total lipids ratio in large VLDL || id:met-d-L_VLDL_TG_pct	Inverse variance weighted	49	0.00427842	0.0020552	0.0373653
49	met-d-LDL_FC	ukb-b-6353	Reason for glasses/contact lenses: For short-sightedness, i.e. only or mainly for distance viewing such as driving, cinema etc (called 'myopia') || id:ukb-b-6353	Free cholesterol in LDL || id:met-d-LDL_FC	Inverse variance weighted	50	-0.00544545	0.00263002	0.038406
50	met-d-LDL_size	ukb-b-6353	Reason for glasses/contact lenses: For short-sightedness, i.e. only or mainly for distance viewing such as driving, cinema etc (called 'myopia') || id:ukb-b-6353	Average diameter for LDL particles || id:met-d-LDL_size	Inverse variance weighted	32	-0.00580579	0.00295305	0.0492952
51	met-d-M_HDL_L	ukb-b-6353	Reason for glasses/contact lenses: For short-sightedness, i.e. only or mainly for distance viewing such as driving, cinema etc (called 'myopia') || id:ukb-b-6353	Total lipids in medium HDL || id:met-d-M_HDL_L	Inverse variance weighted	65	0.00460261	0.00220575	0.0369203
52	met-d-M_HDL_PL	ukb-b-6353	Reason for glasses/contact lenses: For short-sightedness, i.e. only or mainly for distance viewing such as driving, cinema etc (called 'myopia') || id:ukb-b-6353	Phospholipids in medium HDL || id:met-d-M_HDL_PL	Inverse variance weighted	62	0.00439776	0.00219095	0.044724
53	met-d-M_VLDL_C	ukb-b-6353	Reason for glasses/contact lenses: For short-sightedness, i.e. only or mainly for distance viewing such as driving, cinema etc (called 'myopia') || id:ukb-b-6353	Cholesterol in medium VLDL || id:met-d-M_VLDL_C	Inverse variance weighted	48	-0.00535142	0.00233831	0.0221035
54	met-d-M_VLDL_C_pct	ukb-b-6353	Reason for glasses/contact lenses: For short-sightedness, i.e. only or mainly for distance viewing such as driving, cinema etc (called 'myopia') || id:ukb-b-6353	Cholesterol to total lipids ratio in medium VLDL || id:met-d-M_VLDL_C_pct	Inverse variance weighted	70	-0.00598161	0.00184092	0.00115708
55	met-d-M_VLDL_CE	ukb-b-6353	Reason for glasses/contact lenses: For short-sightedness, i.e. only or mainly for distance viewing such as driving, cinema etc (called 'myopia') || id:ukb-b-6353	Cholesteryl esters in medium VLDL || id:met-d-M_VLDL_CE	Inverse variance weighted	47	-0.00773127	0.00260632	0.00301351
56	met-d-M_VLDL_CE_pct	ukb-b-6353	Reason for glasses/contact lenses: For short-sightedness, i.e. only or mainly for distance viewing such as driving, cinema etc (called 'myopia') || id:ukb-b-6353	Cholesteryl esters to total lipids ratio in medium VLDL || id:met-d-M_VLDL_CE_pct	Inverse variance weighted	71	-0.00571806	0.00189566	0.00255805
57	met-d-M_VLDL_FC_pct	ukb-b-6353	Reason for glasses/contact lenses: For short-sightedness, i.e. only or mainly for distance viewing such as driving, cinema etc (called 'myopia') || id:ukb-b-6353	Free cholesterol to total lipids ratio in medium VLDL || id:met-d-M_VLDL_FC_pct	Inverse variance weighted	61	-0.00762143	0.00185749	4.08e-05
58	met-d-M_VLDL_PL_pct	ukb-b-6353	Reason for glasses/contact lenses: For short-sightedness, i.e. only or mainly for distance viewing such as driving, cinema etc (called 'myopia') || id:ukb-b-6353	Phospholipids to total lipids ratio in medium VLDL || id:met-d-M_VLDL_PL_pct	Inverse variance weighted	60	-0.00646027	0.00198543	0.00113855
59	met-d-M_VLDL_TG_pct	ukb-b-6353	Reason for glasses/contact lenses: For short-sightedness, i.e. only or mainly for distance viewing such as driving, cinema etc (called 'myopia') || id:ukb-b-6353	Triglycerides to total lipids ratio in medium VLDL || id:met-d-M_VLDL_TG_pct	Inverse variance weighted	64	0.00690531	0.00191135	0.000302914
60	met-d-MUFA_pct	ukb-b-6353	Reason for glasses/contact lenses: For short-sightedness, i.e. only or mainly for distance viewing such as driving, cinema etc (called 'myopia') || id:ukb-b-6353	Ratio of monounsaturated fatty acids to total fatty acids || id:met-d-MUFA_pct	Inverse variance weighted	57	0.00532267	0.00203705	0.00897704
61	met-d-non_HDL_C	ukb-b-6353	Reason for glasses/contact lenses: For short-sightedness, i.e. only or mainly for distance viewing such as driving, cinema etc (called 'myopia') || id:ukb-b-6353	Total cholesterol minus HDL-C || id:met-d-non_HDL_C	Inverse variance weighted	46	-0.00558595	0.0024004	0.0199602
62	met-d-PUFA_by_MUFA	ukb-b-6353	Reason for glasses/contact lenses: For short-sightedness, i.e. only or mainly for distance viewing such as driving, cinema etc (called 'myopia') || id:ukb-b-6353	Ratio of polyunsaturated fatty acids to monounsaturated fatty acids || id:met-d-PUFA_by_MUFA	Inverse variance weighted	52	-0.00575446	0.00199894	0.00399257
63	met-d-PUFA_pct	ukb-b-6353	Reason for glasses/contact lenses: For short-sightedness, i.e. only or mainly for distance viewing such as driving, cinema etc (called 'myopia') || id:ukb-b-6353	Ratio of polyunsaturated fatty acids to total fatty acids || id:met-d-PUFA_pct	Inverse variance weighted	41	-0.00663238	0.00256708	0.00977664
64	met-d-S_HDL_C	ukb-b-6353	Reason for glasses/contact lenses: For short-sightedness, i.e. only or mainly for distance viewing such as driving, cinema etc (called 'myopia') || id:ukb-b-6353	Cholesterol in small HDL || id:met-d-S_HDL_C	Inverse variance weighted	45	0.00683585	0.00289797	0.018332
65	met-d-S_HDL_CE	ukb-b-6353	Reason for glasses/contact lenses: For short-sightedness, i.e. only or mainly for distance viewing such as driving, cinema etc (called 'myopia') || id:ukb-b-6353	Cholesteryl esters in small HDL || id:met-d-S_HDL_CE	Inverse variance weighted	41	0.00592723	0.00233384	0.0110952
66	met-d-S_HDL_FC	ukb-b-6353	Reason for glasses/contact lenses: For short-sightedness, i.e. only or mainly for distance viewing such as driving, cinema etc (called 'myopia') || id:ukb-b-6353	Free cholesterol in small HDL || id:met-d-S_HDL_FC	Inverse variance weighted	48	0.00683211	0.00276278	0.0134019
67	met-d-S_HDL_L	ukb-b-6353	Reason for glasses/contact lenses: For short-sightedness, i.e. only or mainly for distance viewing such as driving, cinema etc (called 'myopia') || id:ukb-b-6353	Total lipids in small HDL || id:met-d-S_HDL_L	Inverse variance weighted	44	0.00789146	0.00242008	0.00111088
68	met-d-S_HDL_P	ukb-b-6353	Reason for glasses/contact lenses: For short-sightedness, i.e. only or mainly for distance viewing such as driving, cinema etc (called 'myopia') || id:ukb-b-6353	Concentration of small HDL particles || id:met-d-S_HDL_P	Inverse variance weighted	42	0.00526334	0.0026771	0.0492915
69	met-d-S_HDL_PL	ukb-b-6353	Reason for glasses/contact lenses: For short-sightedness, i.e. only or mainly for distance viewing such as driving, cinema etc (called 'myopia') || id:ukb-b-6353	Phospholipids in small HDL || id:met-d-S_HDL_PL	Inverse variance weighted	48	0.00731218	0.00215953	0.000709188
70	met-d-S_LDL_CE_pct	ukb-b-6353	Reason for glasses/contact lenses: For short-sightedness, i.e. only or mainly for distance viewing such as driving, cinema etc (called 'myopia') || id:ukb-b-6353	Cholesteryl esters to total lipids ratio in small LDL || id:met-d-S_LDL_CE_pct	Inverse variance weighted	42	0.00488365	0.0024369	0.0450652
71	met-d-S_LDL_FC	ukb-b-6353	Reason for glasses/contact lenses: For short-sightedness, i.e. only or mainly for distance viewing such as driving, cinema etc (called 'myopia') || id:ukb-b-6353	Free cholesterol in small LDL || id:met-d-S_LDL_FC	Inverse variance weighted	51	-0.00540483	0.00226506	0.0170245
72	met-d-S_LDL_PL	ukb-b-6353	Reason for glasses/contact lenses: For short-sightedness, i.e. only or mainly for distance viewing such as driving, cinema etc (called 'myopia') || id:ukb-b-6353	Phospholipids in small LDL || id:met-d-S_LDL_PL	Inverse variance weighted	46	-0.00618661	0.00227819	0.00661594
73	met-d-S_LDL_PL_pct	ukb-b-6353	Reason for glasses/contact lenses: For short-sightedness, i.e. only or mainly for distance viewing such as driving, cinema etc (called 'myopia') || id:ukb-b-6353	Phospholipids to total lipids ratio in small LDL || id:met-d-S_LDL_PL_pct	Inverse variance weighted	43	-0.00599235	0.00241394	0.0130503
74	met-d-S_LDL_TG_pct	ukb-b-6353	Reason for glasses/contact lenses: For short-sightedness, i.e. only or mainly for distance viewing such as driving, cinema etc (called 'myopia') || id:ukb-b-6353	Triglycerides to total lipids ratio in small LDL || id:met-d-S_LDL_TG_pct	Inverse variance weighted	62	0.00351354	0.00176112	0.046036
75	met-d-S_VLDL_C_pct	ukb-b-6353	Reason for glasses/contact lenses: For short-sightedness, i.e. only or mainly for distance viewing such as driving, cinema etc (called 'myopia') || id:ukb-b-6353	Cholesterol to total lipids ratio in small VLDL || id:met-d-S_VLDL_C_pct	Inverse variance weighted	53	-0.00632392	0.00192939	0.00104666
76	met-d-S_VLDL_CE_pct	ukb-b-6353	Reason for glasses/contact lenses: For short-sightedness, i.e. only or mainly for distance viewing such as driving, cinema etc (called 'myopia') || id:ukb-b-6353	Cholesteryl esters to total lipids ratio in small VLDL || id:met-d-S_VLDL_CE_pct	Inverse variance weighted	59	-0.00504587	0.00193484	0.00910982
77	met-d-S_VLDL_FC_pct	ukb-b-6353	Reason for glasses/contact lenses: For short-sightedness, i.e. only or mainly for distance viewing such as driving, cinema etc (called 'myopia') || id:ukb-b-6353	Free cholesterol to total lipids ratio in small VLDL || id:met-d-S_VLDL_FC_pct	Inverse variance weighted	68	-0.00557074	0.00172649	0.00125261
78	met-d-S_VLDL_PL_pct	ukb-b-6353	Reason for glasses/contact lenses: For short-sightedness, i.e. only or mainly for distance viewing such as driving, cinema etc (called 'myopia') || id:ukb-b-6353	Phospholipids to total lipids ratio in small VLDL || id:met-d-S_VLDL_PL_pct	Inverse variance weighted	66	-0.00536888	0.00171929	0.00179178
79	met-d-S_VLDL_TG_pct	ukb-b-6353	Reason for glasses/contact lenses: For short-sightedness, i.e. only or mainly for distance viewing such as driving, cinema etc (called 'myopia') || id:ukb-b-6353	Triglycerides to total lipids ratio in small VLDL || id:met-d-S_VLDL_TG_pct	Inverse variance weighted	56	0.007253	0.00207884	0.000484893
80	met-d-Unsaturation	ukb-b-6353	Reason for glasses/contact lenses: For short-sightedness, i.e. only or mainly for distance viewing such as driving, cinema etc (called 'myopia') || id:ukb-b-6353	Degree of unsaturation || id:met-d-Unsaturation	Inverse variance weighted	44	-0.00560293	0.00181182	0.0019852
81	met-d-VLDL_C	ukb-b-6353	Reason for glasses/contact lenses: For short-sightedness, i.e. only or mainly for distance viewing such as driving, cinema etc (called 'myopia') || id:ukb-b-6353	VLDL cholesterol || id:met-d-VLDL_C	Inverse variance weighted	54	-0.00441252	0.00220909	0.0457773
82	met-d-VLDL_CE	ukb-b-6353	Reason for glasses/contact lenses: For short-sightedness, i.e. only or mainly for distance viewing such as driving, cinema etc (called 'myopia') || id:ukb-b-6353	Cholesteryl esters in VLDL || id:met-d-VLDL_CE	Inverse variance weighted	55	-0.0038952	0.0019749	0.0485699
83	met-d-XL_HDL_FC	ukb-b-6353	Reason for glasses/contact lenses: For short-sightedness, i.e. only or mainly for distance viewing such as driving, cinema etc (called 'myopia') || id:ukb-b-6353	Free cholesterol in very large HDL || id:met-d-XL_HDL_FC	Inverse variance weighted	69	-0.00451081	0.00195082	0.020763
84	met-d-XL_VLDL_C_pct	ukb-b-6353	Reason for glasses/contact lenses: For short-sightedness, i.e. only or mainly for distance viewing such as driving, cinema etc (called 'myopia') || id:ukb-b-6353	Cholesterol to total lipids ratio in very large VLDL || id:met-d-XL_VLDL_C_pct	Inverse variance weighted	64	-0.00625379	0.00201534	0.00191514
85	met-d-XL_VLDL_CE_pct	ukb-b-6353	Reason for glasses/contact lenses: For short-sightedness, i.e. only or mainly for distance viewing such as driving, cinema etc (called 'myopia') || id:ukb-b-6353	Cholesteryl esters to total lipids ratio in very large VLDL || id:met-d-XL_VLDL_CE_pct	Inverse variance weighted	67	-0.00572123	0.00209296	0.00626545
86	met-d-XL_VLDL_FC_pct	ukb-b-6353	Reason for glasses/contact lenses: For short-sightedness, i.e. only or mainly for distance viewing such as driving, cinema etc (called 'myopia') || id:ukb-b-6353	Free cholesterol to total lipids ratio in very large VLDL || id:met-d-XL_VLDL_FC_pct	Inverse variance weighted	53	-0.00824193	0.0023322	0.000409352
87	met-d-XL_VLDL_PL_pct	ukb-b-6353	Reason for glasses/contact lenses: For short-sightedness, i.e. only or mainly for distance viewing such as driving, cinema etc (called 'myopia') || id:ukb-b-6353	Phospholipids to total lipids ratio in very large VLDL || id:met-d-XL_VLDL_PL_pct	Inverse variance weighted	47	-0.00481028	0.0020716	0.0202323
88	met-d-XL_VLDL_TG_pct	ukb-b-6353	Reason for glasses/contact lenses: For short-sightedness, i.e. only or mainly for distance viewing such as driving, cinema etc (called 'myopia') || id:ukb-b-6353	Triglycerides to total lipids ratio in very large VLDL || id:met-d-XL_VLDL_TG_pct	Inverse variance weighted	55	0.00711709	0.00240871	0.00312944
89	met-d-XS_VLDL_C	ukb-b-6353	Reason for glasses/contact lenses: For short-sightedness, i.e. only or mainly for distance viewing such as driving, cinema etc (called 'myopia') || id:ukb-b-6353	Cholesterol in very small VLDL || id:met-d-XS_VLDL_C	Inverse variance weighted	56	-0.00638581	0.00197986	0.001258
90	met-d-XS_VLDL_C_pct	ukb-b-6353	Reason for glasses/contact lenses: For short-sightedness, i.e. only or mainly for distance viewing such as driving, cinema etc (called 'myopia') || id:ukb-b-6353	Cholesterol to total lipids ratio in very small VLDL || id:met-d-XS_VLDL_C_pct	Inverse variance weighted	62	-0.00455743	0.00200071	0.0227326
91	met-d-XS_VLDL_CE	ukb-b-6353	Reason for glasses/contact lenses: For short-sightedness, i.e. only or mainly for distance viewing such as driving, cinema etc (called 'myopia') || id:ukb-b-6353	Cholesteryl esters in very small VLDL || id:met-d-XS_VLDL_CE	Inverse variance weighted	56	-0.00579108	0.0020536	0.00480295
92	met-d-XS_VLDL_FC	ukb-b-6353	Reason for glasses/contact lenses: For short-sightedness, i.e. only or mainly for distance viewing such as driving, cinema etc (called 'myopia') || id:ukb-b-6353	Free cholesterol in very small VLDL || id:met-d-XS_VLDL_FC	Inverse variance weighted	62	-0.00633263	0.0018802	0.000756967
93	met-d-XS_VLDL_FC_pct	ukb-b-6353	Reason for glasses/contact lenses: For short-sightedness, i.e. only or mainly for distance viewing such as driving, cinema etc (called 'myopia') || id:ukb-b-6353	Free cholesterol to total lipids ratio in very small VLDL || id:met-d-XS_VLDL_FC_pct	Inverse variance weighted	46	-0.00808928	0.00206623	9.04e-05
94	met-d-XS_VLDL_L	ukb-b-6353	Reason for glasses/contact lenses: For short-sightedness, i.e. only or mainly for distance viewing such as driving, cinema etc (called 'myopia') || id:ukb-b-6353	Total lipids in very small VLDL || id:met-d-XS_VLDL_L	Inverse variance weighted	66	-0.00481726	0.00184187	0.00891179
95	met-d-XS_VLDL_P	ukb-b-6353	Reason for glasses/contact lenses: For short-sightedness, i.e. only or mainly for distance viewing such as driving, cinema etc (called 'myopia') || id:ukb-b-6353	Concentration of very small VLDL particles || id:met-d-XS_VLDL_P	Inverse variance weighted	63	-0.00517466	0.00175397	0.00317504
96	met-d-XS_VLDL_PL	ukb-b-6353	Reason for glasses/contact lenses: For short-sightedness, i.e. only or mainly for distance viewing such as driving, cinema etc (called 'myopia') || id:ukb-b-6353	Phospholipids in very small VLDL || id:met-d-XS_VLDL_PL	Inverse variance weighted	69	-0.00420123	0.00182884	0.021607
97	met-d-XS_VLDL_TG_pct	ukb-b-6353	Reason for glasses/contact lenses: For short-sightedness, i.e. only or mainly for distance viewing such as driving, cinema etc (called 'myopia') || id:ukb-b-6353	Triglycerides to total lipids ratio in very small VLDL || id:met-d-XS_VLDL_TG_pct	Inverse variance weighted	65	0.00624843	0.00180624	0.00054145
98	met-d-XXL_VLDL_L	ukb-b-6353	Reason for glasses/contact lenses: For short-sightedness, i.e. only or mainly for distance viewing such as driving, cinema etc (called 'myopia') || id:ukb-b-6353	Total lipids in chylomicrons and extremely large VLDL || id:met-d-XXL_VLDL_L	Inverse variance weighted	55	0.00471301	0.00207306	0.0229988
99	met-d-XXL_VLDL_TG	ukb-b-6353	Reason for glasses/contact lenses: For short-sightedness, i.e. only or mainly for distance viewing such as driving, cinema etc (called 'myopia') || id:ukb-b-6353	Triglycerides in chylomicrons and extremely large VLDL || id:met-d-XXL_VLDL_TG	Inverse variance weighted	49	0.00469893	0.0022087	0.0333815
