## Supplementary material for "Exploring the potential risk factors of myopia: A phenome-wide Mendelian randomization association study": Table S1-S16: Table S7.xlsx

### Sheet: Table S7
Table S7. Top 10 metabolites in the MR-BMA study
No.	GWAS ID	Metabolites	Marginal inclusion probability (MIP)	Model-averaged causal effect
1	met-a-402	Eicosapentaenoate (EPA; 20:5n3) || id:met-a-402	0.079	-0.002
2	ieu-a-789	Urate || id:ieu-a-789	0.064	-0.002
3	met-a-699	Glutaroyl carnitine || id:met-a-699	0.047	0.001
4	met-d-Albumin	Albumin || id:met-d-Albumin	0.041	0.001
5	met-d-XS_VLDL_FC_pct	Free cholesterol to total lipids ratio in very small VLDL || id:met-d-XS_VLDL_FC_pct	0.038	0
6	met-d-XL_VLDL_FC_pct	Free cholesterol to total lipids ratio in very large VLDL || id:met-d-XL_VLDL_FC_pct	0.036	0
7	met-c-838	Acetoacetate || id:met-c-838	0.035	0
8	met-a-424	1-oleoylglycerol (1-monoolein) || id:met-a-424	0.034	-0.001
9	met-d-XL_VLDL_PL_pct	Phospholipids to total lipids ratio in very large VLDL || id:met-d-XL_VLDL_PL_pct	0.032	0
10	met-d-M_VLDL_PL_pct	Phospholipids to total lipids ratio in medium VLDL || id:met-d-M_VLDL_PL_pct	0.03	0

### Sheet: Sheet1
No.	GWAS ID	Metabolite traits	MIP	P value	False discovery rate
	met-a-419	1,5-anhydroglucitol (1,5-AG) || id:met-a-419	0.0784424	0.039604	0.288294
	met-a-319	Arachidonate (20:4n6) || id:met-a-319	0.06366	0.0792079	0.294059
	met-a-699	Glutaroyl carnitine || id:met-a-699	0.046949	0.178218	0.430331
	met-d-Albumin	Albumin || id:met-d-Albumin	0.040936	0.0495049	0.288294
	met-d-XS_VLDL_FC_pct	Free cholesterol to total lipids ratio in very small VLDL || id:met-d-XS_VLDL_FC_pct	0.0383068	0.019802	0.288294
	met-d-XL_VLDL_FC_pct	Free cholesterol to total lipids ratio in very large VLDL || id:met-d-XL_VLDL_FC_pct	0.0369566	0.00990099	0.288294
	met-c-838	Acetoacetate || id:met-c-838	0.0352906	0.0495049	0.288294
	met-a-426	X-08402 || id:met-a-426	0.0335954	0.277228	0.51784
	met-d-XL_VLDL_PL_pct	Phospholipids to total lipids ratio in very large VLDL || id:met-d-XL_VLDL_PL_pct	0.032812	0.0693069	0.294059
	met-d-M_VLDL_PL_pct	Phospholipids to total lipids ratio in medium VLDL || id:met-d-M_VLDL_PL_pct	0.0289999	0.019802	0.288294
	met-d-Acetoacetate	Acetoacetate || id:met-d-Acetoacetate	0.0285	0.138614	0.370886
	met-d-M_VLDL_CE	Cholesteryl esters in medium VLDL || id:met-d-M_VLDL_CE	0.0252978	0.019802	0.288294
	met-d-M_VLDL_FC_pct	Free cholesterol to total lipids ratio in medium VLDL || id:met-d-M_VLDL_FC_pct	0.0251947	0.019802	0.288294
	met-a-640	X-12696 || id:met-a-640	0.0244867	0.415842	0.686139
	met-d-S_VLDL_CE_pct	Cholesteryl esters to total lipids ratio in small VLDL || id:met-d-S_VLDL_CE_pct	0.0180846	0.0495049	0.288294
	met-d-S_VLDL_C_pct	Cholesterol to total lipids ratio in small VLDL || id:met-d-S_VLDL_C_pct	0.0159463	0.039604	0.288294
	met-d-IDL_P	Concentration of IDL particles || id:met-d-IDL_P	0.0156131	0.0495049	0.288294
	met-d-Unsaturation	Degree of unsaturation || id:met-d-Unsaturation	0.0152044	0.039604	0.288294
	met-d-S_HDL_PL	Phospholipids in small HDL || id:met-d-S_HDL_PL	0.0151054	0.0891089	0.294059
	met-d-XS_VLDL_CE	Cholesteryl esters in very small VLDL || id:met-d-XS_VLDL_CE	0.0145208	0.039604	0.288294
	met-d-ApoB_by_ApoA1	Ratio of apolipoprotein B to apolipoprotein A1 || id:met-d-ApoB_by_ApoA1	0.0142699	0.128713	0.364074
	met-d-LDL_size	Average diameter for LDL particles || id:met-d-LDL_size	0.0142681	0.0495049	0.288294
	met-a-537	Adrenate (22:4n6) || id:met-a-537	0.0140212	0.683168	0.952587
	met-d-IDL_FC	Free cholesterol in IDL || id:met-d-IDL_FC	0.0135054	0.039604	0.288294
	met-d-XS_VLDL_C	Cholesterol in very small VLDL || id:met-d-XS_VLDL_C	0.0133961	0.0495049	0.288294
	met-d-M_VLDL_C	Cholesterol in medium VLDL || id:met-d-M_VLDL_C	0.0127952	0.0792079	0.294059
	met-d-M_VLDL_TG_pct	Triglycerides to total lipids ratio in medium VLDL || id:met-d-M_VLDL_TG_pct	0.0127795	0.0495049	0.288294
	met-d-XL_VLDL_TG_pct	Triglycerides to total lipids ratio in very large VLDL || id:met-d-XL_VLDL_TG_pct	0.0127145	0.0792079	0.294059
	met-d-S_VLDL_TG_pct	Triglycerides to total lipids ratio in small VLDL || id:met-d-S_VLDL_TG_pct	0.0124425	0.0594059	0.294059
	met-d-S_HDL_L	Total lipids in small HDL || id:met-d-S_HDL_L	0.0118527	0.0891089	0.294059
	met-d-XS_VLDL_FC	Free cholesterol in very small VLDL || id:met-d-XS_VLDL_FC	0.0111898	0.0693069	0.294059
	met-a-326	Lysine || id:met-a-326	0.0103443	0.960396	0.970297
	ebi-a-GCST90012102	Bioavailable testosterone levels || id:ebi-a-GCST90012102	0.010267	0.207921	0.467822
	met-d-IDL_C	Cholesterol in IDL || id:met-d-IDL_C	0.0100456	0.0891089	0.294059
	met-d-L_VLDL_C_pct	Cholesterol to total lipids ratio in large VLDL || id:met-d-L_VLDL_C_pct	0.00967448	0.138614	0.370886
	met-d-L_HDL_FC_pct	Free cholesterol to total lipids ratio in large HDL || id:met-d-L_HDL_FC_pct	0.00952972	0.0693069	0.294059
	met-d-M_VLDL_C_pct	Cholesterol to total lipids ratio in medium VLDL || id:met-d-M_VLDL_C_pct	0.00951461	0.0990099	0.306312
	met-d-IDL_PL	Phospholipids in IDL || id:met-d-IDL_PL	0.00942037	0.0693069	0.294059
	met-a-548	X-11820 || id:met-a-548	0.0094004	0.821782	0.970297
	met-d-L_VLDL_CE_pct	Cholesteryl esters to total lipids ratio in large VLDL || id:met-d-L_VLDL_CE_pct	0.009105	0.0990099	0.306312
	met-a-402	Eicosapentaenoate (EPA; 20:5n3) || id:met-a-402	0.00899522	0.881188	0.970297
	met-c-847	Average number of methylene groups per double bond || id:met-c-847	0.00839983	0.0891089	0.294059
	met-a-373	X-03094 || id:met-a-373	0.00839381	0.940594	0.970297
	met-d-IDL_CE	Cholesteryl esters in IDL || id:met-d-IDL_CE	0.00829276	0.178218	0.430331
	met-d-S_LDL_PL	Phospholipids in small LDL || id:met-d-S_LDL_PL	0.00824137	0.207921	0.467822
	met-c-851	Average number of double bonds in a fatty acid chain || id:met-c-851	0.00804533	0.128713	0.364074
	met-a-483	Docosapentaenoate (n3 DPA; 22:5n3) || id:met-a-483	0.00803039	0.930693	0.970297
	met-d-M_VLDL_CE_pct	Cholesteryl esters to total lipids ratio in medium VLDL || id:met-d-M_VLDL_CE_pct	0.00758059	0.118812	0.356436
	met-d-S_HDL_C	Cholesterol in small HDL || id:met-d-S_HDL_C	0.00747859	0.19802	0.466761
	met-d-IDL_L	Total lipids in IDL || id:met-d-IDL_L	0.00722306	0.178218	0.430331
	met-d-ApoB	Apolipoprotein B || id:met-d-ApoB	0.00721823	0.257426	0.490099
	met-d-S_LDL_FC	Free cholesterol in small LDL || id:met-d-S_LDL_FC	0.00721512	0.247525	0.490099
	met-c-845	Ratio of bisallylic groups to total fatty acids || id:met-c-845	0.00680731	0.0891089	0.294059
	met-d-XS_VLDL_P	Concentration of very small VLDL particles || id:met-d-XS_VLDL_P	0.00668648	0.158416	0.412715
	met-d-S_HDL_CE	Cholesteryl esters in small HDL || id:met-d-S_HDL_CE	0.00645443	0.247525	0.490099
	met-a-682	1-arachidonoylglycerophosphoethanolamine* || id:met-a-682	0.00631027	0.940594	0.970297
	met-d-S_HDL_P	Concentration of small HDL particles || id:met-d-S_HDL_P	0.00606376	0.346535	0.612624
	met-d-XL_VLDL_C_pct	Cholesterol to total lipids ratio in very large VLDL || id:met-d-XL_VLDL_C_pct	0.00572406	0.257426	0.490099
	met-d-S_VLDL_FC_pct	Free cholesterol to total lipids ratio in small VLDL || id:met-d-S_VLDL_FC_pct	0.00565272	0.257426	0.490099
	met-a-607	1-eicosadienoylglycerophosphocholine* || id:met-a-607	0.00562133	0.950495	0.970297
	met-d-Clinical_LDL_C	Clinical LDL cholesterol || id:met-d-Clinical_LDL_C	0.00555248	0.435644	0.695624
	met-d-XS_VLDL_L	Total lipids in very small VLDL || id:met-d-XS_VLDL_L	0.00530638	0.247525	0.490099
	met-d-LDL_FC	Free cholesterol in LDL || id:met-d-LDL_FC	0.00522329	0.465347	0.719833
	met-d-L_VLDL_TG_pct	Triglycerides to total lipids ratio in large VLDL || id:met-d-L_VLDL_TG_pct	0.00510402	0.346535	0.612624
	met-d-non_HDL_C	Total cholesterol minus HDL-C || id:met-d-non_HDL_C	0.00507358	0.445545	0.700141
	met-d-XS_VLDL_PL	Phospholipids in very small VLDL || id:met-d-XS_VLDL_PL	0.0050212	0.257426	0.490099
	met-d-S_VLDL_PL_pct	Phospholipids to total lipids ratio in small VLDL || id:met-d-S_VLDL_PL_pct	0.00500031	0.29703	0.544554
	met-d-M_HDL_PL	Phospholipids in medium HDL || id:met-d-M_HDL_PL	0.00495382	0.39604	0.664541
	met-d-L_LDL_FC	Free cholesterol in large LDL || id:met-d-L_LDL_FC	0.00493021	0.485149	0.738919
	met-d-IDL_FC_pct	Free cholesterol to total lipids ratio in IDL || id:met-d-IDL_FC_pct	0.00491963	0.435644	0.695624
	met-a-624	Stearidonate (18:4n3) || id:met-a-624	0.00476943	0.950495	0.970297
	met-d-XS_VLDL_TG_pct	Triglycerides to total lipids ratio in very small VLDL || id:met-d-XS_VLDL_TG_pct	0.00433414	0.39604	0.664541
	met-c-844	Ratio of bisallylic groups to double bonds || id:met-c-844	0.00432244	0.217822	0.479208
	met-a-335	Pipecolate || id:met-a-335	0.00429987	0.960396	0.970297
	met-c-922	Concentration of small HDL particles || id:met-c-922	0.00415945	0.386139	0.664541
	met-d-VLDL_CE	Cholesteryl esters in VLDL || id:met-d-VLDL_CE	0.00415744	0.534653	0.778393
	met-a-510	X-09789 || id:met-a-510	0.00411919	0.940594	0.970297
	met-d-M_HDL_L	Total lipids in medium HDL || id:met-d-M_HDL_L	0.00398202	0.524752	0.775381
	met-d-XL_VLDL_CE_pct	Cholesteryl esters to total lipids ratio in very large VLDL || id:met-d-XL_VLDL_CE_pct	0.00396516	0.584158	0.83814
	met-a-424	1-oleoylglycerol (1-monoolein) || id:met-a-424	0.00359867	0.940594	0.970297
	met-d-L_HDL_PL_pct	Phospholipids to total lipids ratio in large HDL || id:met-d-L_HDL_PL_pct	0.00341044	0.60396	0.854173
	met-c-848	Average number of methylene groups in a fatty acid chain || id:met-c-848	0.00320567	0.722772	0.970297
	met-d-S_LDL_PL_pct	Phospholipids to total lipids ratio in small LDL || id:met-d-S_LDL_PL_pct	0.00317013	0.772277	0.970297
	met-d-XL_HDL_FC	Free cholesterol in very large HDL || id:met-d-XL_HDL_FC	0.00311637	0.514851	0.772277
	met-d-S_HDL_FC	Free cholesterol in small HDL || id:met-d-S_HDL_FC	0.00304395	0.80198	0.970297
	met-d-VLDL_C	VLDL cholesterol || id:met-d-VLDL_C	0.00271917	0.821782	0.970297
	met-d-PUFA_by_MUFA	Ratio of polyunsaturated fatty acids to monounsaturated fatty acids || id:met-d-PUFA_by_MUFA	0.00269588	0.811881	0.970297
	met-d-MUFA_pct	Ratio of monounsaturated fatty acids to total fatty acids || id:met-d-MUFA_pct	0.00255169	0.792079	0.970297
	met-d-XS_VLDL_C_pct	Cholesterol to total lipids ratio in very small VLDL || id:met-d-XS_VLDL_C_pct	0.00254365	0.811881	0.970297
	ebi-a-GCST90002412	Low density lipoprotein cholesterol levels || id:ebi-a-GCST90002412	0.00253632	0.762376	0.970297
	met-d-PUFA_pct	Ratio of polyunsaturated fatty acids to total fatty acids || id:met-d-PUFA_pct	0.00245218	0.90099	0.970297
	met-d-S_LDL_CE_pct	Cholesteryl esters to total lipids ratio in small LDL || id:met-d-S_LDL_CE_pct	0.00205962	0.910891	0.970297
	met-d-S_LDL_TG_pct	Triglycerides to total lipids ratio in small LDL || id:met-d-S_LDL_TG_pct	0.00205078	0.841584	0.970297
	met-c-941	Mean diameter for VLDL particles || id:met-c-941	0.00152631	0.910891	0.970297
	met-a-555	X-11858 || id:met-a-555	0.00144262	0.960396	0.970297
	met-d-XXL_VLDL_TG	Triglycerides in chylomicrons and extremely large VLDL || id:met-d-XXL_VLDL_TG	0.00138002	0.950495	0.970297
	met-d-XXL_VLDL_L	Total lipids in chylomicrons and extremely large VLDL || id:met-d-XXL_VLDL_L	0.00132492	0.950495	0.970297
	met-c-854	Description of average fatty acid chain length, not actual carbon number || id:met-c-854	0.0013102	0.970297	0.970297
	ieu-a-789	Urate || id:ieu-a-789	0.000842867	0.970297	0.970297
