## Supplementary material for "Exploring the potential risk factors of myopia: A phenome-wide Mendelian randomization association study": Table S1-S16: Table S8.xlsx

### Sheet: Sheet1
Table S8. 70 diseases impacting myopia risk
No.	GWAS ID of exposure	Exposure	Method	SNPs	Beta value	Standard error	P value	Sample size
1	ukb-b-677	Diagnoses - main ICD10: K43.9 Ventral hernia without obstruction or gangrene || id:ukb-b-677	Wald ratio	1	-1.92814	0.651958	0.00310188	463010
2	ukb-b-6295	Diagnoses - secondary ICD10: Z03.4 Observation for suspected myocardial infarction || id:ukb-b-6295	Wald ratio	1	-1.42973	0.672986	0.033632	463010
3	ukb-b-20017	Diagnoses - secondary ICD10: K29.8 Duodenitis || id:ukb-b-20017	Wald ratio	1	-1.32425	0.450194	0.00326626	463010
4	ukb-d-I9_STR_EXH	Ischaemic Stroke, excluding all haemorrhages || id:ukb-d-I9_STR_EXH	Wald ratio	1	-1.16846	0.455427	0.0102984	361194
5	ukb-b-18379	Diagnoses - main ICD10: M17.9 Gonarthrosis, unspecified || id:ukb-b-18379	Wald ratio	1	-1.13683	0.395471	0.00404503	463010
6	ukb-b-17462	Diagnoses - secondary ICD10: E78.5 Hyperlipidaemia, unspecified || id:ukb-b-17462	Inverse variance weighted	2	-1.04083	0.499646	0.0372395	463010
7	ukb-d-K42	Diagnoses - main ICD10: K42 Umbilical hernia || id:ukb-d-K42	Wald ratio	1	-0.957593	0.323789	0.00310188	361194
8	ukb-d-H7_EYELIDDIS	Other disorders of eyelid || id:ukb-d-H7_EYELIDDIS	Wald ratio	1	-0.940131	0.363653	0.00973114	361194
9	ukb-d-H02	Diagnoses - main ICD10: H02 Other disorders of eyelid || id:ukb-d-H02	Wald ratio	1	-0.938991	0.363212	0.00973114	361194
10	ukb-b-9873	Diagnoses - main ICD10: N39.3 Stress incontinence || id:ukb-b-9873	Wald ratio	1	-0.927936	0.436263	0.0334193	463010
11	ukb-d-M13_HALLUXVALGUS	Hallux valgus (acquired) || id:ukb-d-M13_HALLUXVALGUS	Wald ratio	1	-0.865268	0.284285	0.00233716	361194
12	ukb-b-7763	Main speciality of consultant (recoded): Rheumatology || id:ukb-b-7763	Inverse variance weighted	2	-0.689937	0.270842	0.0108536	461154
13	ukb-b-12915	Cancer code, self-reported: malignant melanoma || id:ukb-b-12915	Inverse variance weighted	6	-0.618382	0.234988	0.00849978	462933
14	ukb-b-11874	Diagnoses - secondary ICD10: M06.99 Rheumatoid arthritis, unspecified (Site unspecified) || id:ukb-b-11874	Inverse variance weighted	3	-0.565664	0.225101	0.0119731	463010
15	ukb-d-ULCERNAS	Ulcerative colitis, NAS || id:ukb-d-ULCERNAS	Inverse variance weighted	4	-0.530218	0.212968	0.0127867	361194
16	ukb-b-3965	Diagnoses - main ICD10: G56.0 Carpal tunnel syndrome || id:ukb-b-3965	Inverse variance weighted	8	-0.492031	0.214596	0.0218581	463010
17	ukb-d-M13_MENISCUSDERANGEMENTS	Meniscus derangement || id:ukb-d-M13_MENISCUSDERANGEMENTS	Inverse variance weighted	2	-0.469568	0.1469	0.00139096	361194
18	ukb-b-12722	Non-cancer illness code, self-reported: uterine fibroids || id:ukb-b-12722	Inverse variance weighted	4	-0.393095	0.154689	0.0110475	462933
19	ukb-b-18820	Main speciality of consultant (recoded): Ear, nose and throat (ENT) || id:ukb-b-18820	Inverse variance weighted	2	-0.358933	0.154029	0.0197904	461270
20	ukb-d-M13_OTHERJOINT	#Other joint disorders || id:ukb-d-M13_OTHERJOINT	Wald ratio	1	-0.326926	0.103764	0.00162895	361194
21	ukb-d-D22	Diagnoses - main ICD10: D22 Melanocytic naevi || id:ukb-d-D22	Inverse variance weighted	7	-0.293558	0.141435	0.0379348	361194
22	ukb-b-13782	Diagnoses - secondary ICD10: Z86.7 Personal history of diseases of the circulatory system || id:ukb-b-13782	Inverse variance weighted	3	-0.27449	0.121965	0.0244132	463010
23	ieu-b-4969	Melanoma skin cancer || id:ieu-b-4969	Inverse variance weighted	11	-0.270632	0.104001	0.00926243	375767
24	ukb-b-14486	Non-cancer illness code, self-reported: osteoarthritis || id:ukb-b-14486	Inverse variance weighted	6	-0.196402	0.0877301	0.0251747	462933
25	ukb-d-XIII_MUSCULOSKELET	Diseases of the musculoskeletal system and connective tissue || id:ukb-d-XIII_MUSCULOSKELET	Inverse variance weighted	5	-0.171142	0.0591302	0.00379984	361194
26	ukb-b-20141	Non-cancer illness code, self-reported: eczema/dermatitis || id:ukb-b-20141	Inverse variance weighted	13	-0.162964	0.0630773	0.00977867	462933
27	ukb-d-C_SKIN	Cancer of skin || id:ukb-d-C_SKIN	Inverse variance weighted	40	-0.0573059	0.0255112	0.0246846	361194
28	ukb-d-C3_SKIN	Malignant neoplasm of skin || id:ukb-d-C3_SKIN	Inverse variance weighted	40	-0.0573059	0.0255112	0.0246846	361194
29	ukb-b-18275	Hearing difficulty/problems with background noise || id:ukb-b-18275	Inverse variance weighted	34	-0.0390951	0.0192008	0.0417389	453482
30	ieu-b-4959	Malignant non-melanoma skin cancer || id:ieu-b-4959	Inverse variance weighted	53	-0.0333647	0.0167366	0.0462055	395710
31	ebi-a-GCST005811	Osteoarthritis (self-reported) || id:ebi-a-GCST005811	Wald ratio	1	-0.021737	0.00714377	0.00234391	63556
32	ebi-a-GCST90000514	Gastroesophageal reflux disease || id:ebi-a-GCST90000514	Inverse variance weighted	76	-0.0216791	0.00251913	7.58e-18	602604
33	ieu-b-4973	LRTI || id:ieu-b-4973	Wald ratio	1	-0.0146036	0.00710623	0.0398752	486484
34	ebi-a-GCST007090	Knee osteoarthritis || id:ebi-a-GCST007090	Inverse variance weighted	6	-0.0110985	0.00434492	0.010638	403124
35	ebi-a-GCST007092	Osteoarthritis of the hip or knee || id:ebi-a-GCST007092	Inverse variance weighted	24	-0.0110808	0.00319691	0.000528061	417596
36	ukb-b-14254	Tinnitus severity/nuisance || id:ukb-b-14254	Wald ratio	1	-0.00764506	0.00371179	0.0394302	43349
37	ieu-b-5063	URTI || id:ieu-b-5063	Wald ratio	1	-0.00739554	0.00371026	0.0462325	486484
38	ieu-a-988	Small cell lung carcinoma || id:ieu-a-988	Inverse variance weighted	2	-0.00508763	0.00176994	0.00404701	23371
39	ieu-a-996	Eczema || id:ieu-a-996	Inverse variance weighted	12	-0.00391311	0.00150737	0.00943193	40835
40	ieu-a-987	Lung cancer || id:ieu-a-987	Inverse variance weighted	12	-0.00351583	0.00166425	0.034639	85449
41	ieu-a-297	Alzheimer's disease || id:ieu-a-297	Inverse variance weighted	12	-0.00328162	0.00116831	0.0049717	54162
42	ebi-a-GCST002245	Alzheimer's disease (late onset) || id:ebi-a-GCST002245	Inverse variance weighted	13	-0.00162898	0.000582207	0.005143	55134
43	ebi-a-GCST010005	Membranous nephropathy || id:ebi-a-GCST010005	Inverse variance weighted	4	0.000916641	0.000458502	0.0455856	7979
44	ebi-a-GCST006867	Type 2 diabetes || id:ebi-a-GCST006867	Inverse variance weighted	115	0.00373774	0.00105882	0.00041539	655666
45	ieu-a-1163	ER- Breast cancer (Survival) || id:ieu-a-1163	Wald ratio	1	0.0037585	0.00185004	0.0421969	6881
46	ebi-a-GCST010723	Early age-related macular degeneration || id:ebi-a-GCST010723	Inverse variance weighted	8	0.00389911	0.00113469	0.000589795	105248
47	ebi-a-GCST009722	Glaucoma (multi-trait analysis) || id:ebi-a-GCST009722	Inverse variance weighted	83	0.0042009	0.00125127	0.000787078	351696
48	ebi-a-GCST005842	Ischemic stroke (cardioembolic) || id:ebi-a-GCST005842	Inverse variance weighted	4	0.00478897	0.00192942	0.013062	211763
49	ieu-a-1169	Hip osteoarthritis || id:ieu-a-1169	Wald ratio	1	0.00766044	0.00371074	0.0389801	14275
50	ieu-a-1170	Knee and hip osteoarthritis || id:ieu-a-1170	Wald ratio	1	0.00917911	0.00444639	0.0389801	14507
51	ebi-a-GCST90012115	Age-related hearing impairment (MTAG) || id:ebi-a-GCST90012115	Inverse variance weighted	29	0.0208948	0.00760545	0.00600786	330759
52	ukb-b-10753	Diabetes diagnosed by doctor || id:ukb-b-10753	Inverse variance weighted	66	0.0700581	0.0232574	0.00259285	461578
53	ukb-b-12948	Non-cancer illness code, self-reported: diabetes || id:ukb-b-12948	Inverse variance weighted	62	0.0927228	0.0295365	0.00169372	462933
54	ukb-b-970	Diagnoses - secondary ICD10: E11.9 Without complications || id:ukb-b-970	Inverse variance weighted	36	0.106082	0.0489124	0.0300965	463010
55	ukb-b-17324	Eye problems/disorders: Glaucoma || id:ukb-b-17324	Inverse variance weighted	17	0.1262	0.0290292	1.38e-05	150642
56	ukb-b-8631	Non-cancer illness code, self-reported: malabsorption/coeliac disease || id:ukb-b-8631	Inverse variance weighted	12	0.147715	0.0509807	0.00376197	462933
57	ukb-b-17194	Eye problems/disorders: Macular degeneration || id:ukb-b-17194	Inverse variance weighted	2	0.262907	0.0689132	0.000136162	150642
58	ukb-b-8398	Non-cancer illness code, self-reported: glaucoma || id:ukb-b-8398	Inverse variance weighted	11	0.49439	0.148794	0.000891651	462933
59	ukb-b-14796	Non-cancer illness code, self-reported: diverticular disease/diverticulitis || id:ukb-b-14796	Inverse variance weighted	3	0.581398	0.203032	0.00418888	462933
60	ukb-b-19805	Diagnoses - main ICD10: K62.1 Rectal polyp || id:ukb-b-19805	Inverse variance weighted	2	0.772796	0.362845	0.0331861	463010
61	ukb-b-13806	Non-cancer illness code, self-reported: type 2 diabetes || id:ukb-b-13806	Inverse variance weighted	2	0.844571	0.273947	0.0020494	462933
62	ukb-b-11484	Diagnoses - secondary ICD10: Z51.1 Chemotherapy session for neoplasm || id:ukb-b-11484	Wald ratio	1	1.25788	0.376789	0.000842573	463010
63	ukb-d-I63	Diagnoses - main ICD10: I63 Cerebral infarction || id:ukb-d-I63	Wald ratio	1	1.3314	0.527839	0.0116569	361194
64	ukb-d-C67	Diagnoses - main ICD10: C67 Malignant neoplasm of bladder || id:ukb-d-C67	Inverse variance weighted	2	1.36607	0.400537	0.000648225	361194
65	ukb-b-7166	Diagnoses - main ICD10: K57.9 Diverticular disease of intestine, part unspecified, without perforation or abscess || id:ukb-b-7166	Wald ratio	1	1.39656	0.667553	0.0364334	463010
66	ukb-b-10623	Diagnoses - main ICD10: D12.5 Sigmoid colon || id:ukb-b-10623	Wald ratio	1	1.41678	0.583105	0.0151104	463010
67	ukb-d-M84	Diagnoses - main ICD10: M84 Disorders of continuity of bone || id:ukb-d-M84	Wald ratio	1	1.62146	0.780281	0.0377046	361194
68	ukb-d-N60	Diagnoses - main ICD10: N60 Benign mammary dysplasia || id:ukb-d-N60	Wald ratio	1	1.9065	0.763582	0.0125326	361194
69	ukb-b-12115	Diagnoses - main ICD10: C50.4 Upper-outer quadrant of breast || id:ukb-b-12115	Wald ratio	1	2.6459	0.783537	0.000733154	463010
70	ukb-b-11369	Diagnoses - main ICD10: K40.2 Bilateral inguinal hernia, without obstruction or gangrene || id:ukb-b-11369	Wald ratio	1	3.34369	0.893313	0.000181818	463010
