## Supplementary material for "Exploring the potential risk factors of myopia: A phenome-wide Mendelian randomization association study": Table S1-S16: Table S9.xlsx

### Sheet: Sheet1
Table S9. Lifestyle and environment traits impacting myopia risk
No.	GWAS ID of exposure	Exposure	Method	SNPs	Beta	Standard error	P value	Sample size
1	ukb-b-969	Time spend outdoors in summer || id:ukb-b-969	Inverse variance weighted	43	-0.0677421	0.0081666	1.09e-16	419314
2	ukb-b-5192	Time spent watching television (TV) || id:ukb-b-5192	Inverse variance weighted	110	-0.0415719	0.0080988	2.85e-07	437887
3	ukb-b-13556	Red wine intake || id:ukb-b-13556	Wald ratio	1	-0.0517241	0.0147166	0.000440302	64949
4	ukb-b-2346	Duration of moderate activity || id:ukb-b-2346	Inverse variance weighted	6	-0.0664575	0.0202678	0.00104187	343827
5	ukb-b-5174	Average weekly beer plus cider intake || id:ukb-b-5174	Inverse variance weighted	20	-0.0616547	0.0188975	0.00110404	327634
6	ukb-d-22607_1	Workplace very cold: Sometimes || id:ukb-d-22607_1	Wald ratio	1	-0.128124	0.0410564	0.00180426	90500
7	ukb-b-4710	Number of days/week of moderate physical activity 10+ minutes || id:ukb-b-4710	Inverse variance weighted	16	-0.0194274	0.00664252	0.00344792	440266
8	ukb-b-6445	Ever had hysterectomy (womb removed) || id:ukb-b-6445	Inverse variance weighted	3	-0.197577	0.0680765	0.00370455	221697
9	ukb-b-4655	Frequency of walking for pleasure in last 4 weeks || id:ukb-b-4655	Inverse variance weighted	8	-0.0264904	0.00930465	0.0044132	328320
10	ukb-b-2909	Variation in diet || id:ukb-b-2909	Inverse variance weighted	15	-0.0817402	0.0296823	0.00589013	460884
11	ukb-d-20079_2	Day-of-week questionnaire completion requested: Tuesday || id:ukb-d-20079_2	Wald ratio	1	-0.115803	0.0448755	0.00986483	51427
12	ukb-d-1508_1	Coffee type: Decaffeinated coffee (any type) || id:ukb-d-1508_1	Inverse variance weighted	2	-0.204053	0.0826671	0.0135728	283449
13	ukb-b-7864	Vitamin B6 || id:ukb-b-7864	Wald ratio	1	-0.0429404	0.0182317	0.01851	64979
14	ebi-a-GCST006097	Moderate to vigorous physical activity levels || id:ebi-a-GCST006097	Inverse variance weighted	19	-0.0396862	0.0168852	0.0187559	377234
15	ukb-d-20431	Ever addicted to a behaviour or miscellanous || id:ukb-d-20431	Wald ratio	1	-0.0335114	0.0144091	0.0200344	6934
16	ukb-b-929	Frequency of tiredness / lethargy in last 2 weeks || id:ukb-b-929	Inverse variance weighted	37	-0.0249797	0.011292	0.0269552	449019
17	ukb-b-5076	Leisure/social activities: None of the above || id:ukb-b-5076	Inverse variance weighted	10	-0.118954	0.0552933	0.0314506	461369
18	ukb-b-8121	Salt added to food || id:ukb-b-8121	Inverse variance weighted	98	-0.0133717	0.00623795	0.0320641	462630
19	ukb-d-2654_2	Non-butter spread type details: Flora Pro-Active or Benecol || id:ukb-d-2654_2	Inverse variance weighted	4	-0.0806724	0.0380222	0.0338613	190094
20	ukb-b-10546	Oily fish intake || id:ukb-b-10546	Wald ratio	1	-0.0613704	0.0293357	0.0364382	64949
21	ukb-b-4943	Frequency of solarium/sunlamp use || id:ukb-b-4943	Inverse variance weighted	5	-0.20317	0.0978492	0.0378608	436185
22	ukb-b-16886	Types of transport used (excluding work): Car/motor vehicle || id:ukb-b-16886	Inverse variance weighted	5	-0.101412	0.0514046	0.048517	460491
