## Supplementary material for "Exploring the potential risk factors of myopia: A phenome-wide Mendelian randomization association study": Table S1-S16: Table S10.xlsx

### Sheet: Sheet1
Table S10. Physical measure traits impacting myopia risk
No.	GWAS ID of exposure	Exposure	Method	SNPs	Beta	Standard error	P value	Sample size
1	ebi-a-GCST90002028	CD19 on B cell || id:ebi-a-GCST90002028	Wald ratio	1	0.00707598	0.00360594	0.0497258	3112
2	ebi-a-GCST90001974	FSC-A on CD8+ T cell || id:ebi-a-GCST90001974	Wald ratio	1	0.0151392	0.00686148	0.0273557	3113
3	ebi-a-GCST90001697	CD45RA- CD28- CD8+ T cell %T cell || id:ebi-a-GCST90001697	Inverse variance weighted	29	-3.98e-05	1.81e-05	0.0277332	3425
4	ebi-a-GCST90001547	Terminally Differentiated CD4+ T cell %T cell || id:ebi-a-GCST90001547	Inverse variance weighted	5	-0.00237887	0.00120036	0.0475025	3427
5	ebi-a-GCST90001476	HLA DR++ monocyte %leukocyte || id:ebi-a-GCST90001476	Wald ratio	1	-0.0061965	0.00216423	0.00419458	3595
6	ebi-a-GCST90001988	HLA DR on CD14+ CD16- monocyte || id:ebi-a-GCST90001988	Inverse variance weighted	4	-0.00215992	0.000833557	0.0095641	3629
7	ebi-a-GCST90001991	HLA DR on CD14+ monocyte || id:ebi-a-GCST90001991	Inverse variance weighted	4	-0.00221792	0.000857358	0.00968375	3629
8	ebi-a-GCST90001826	IgD on unswitched memory B cell || id:ebi-a-GCST90001826	Inverse variance weighted	5	-0.0029831	0.00100176	0.00290272	3636
9	ebi-a-GCST90001822	IgD on IgD+ CD38- B cell || id:ebi-a-GCST90001822	Wald ratio	1	-0.00452597	0.00136188	0.000889491	3642
10	ebi-a-GCST90001724	CD19 on IgD+ CD24+ B cell || id:ebi-a-GCST90001724	Inverse variance weighted	3	0.00553304	0.00239102	0.0206628	3656
11	ebi-a-GCST90001806	CD27 on unswitched memory B cell || id:ebi-a-GCST90001806	Inverse variance weighted	11	-0.00258414	0.00123688	0.0366862	3656
12	ebi-a-GCST90001433	IgD- CD27- B cell %lymphocyte || id:ebi-a-GCST90001433	Inverse variance weighted	2	0.00500771	0.00195506	0.010425	3656
13	ebi-a-GCST90001735	CD19 on IgD- CD38dim B cell || id:ebi-a-GCST90001735	Inverse variance weighted	3	0.00504898	0.00234108	0.0310299	3657
14	ebi-a-GCST90001740	CD19 on switched memory B cell || id:ebi-a-GCST90001740	Inverse variance weighted	2	0.00596206	0.00295378	0.0435441	3657
15	ebi-a-GCST90001805	CD27 on memory B cell || id:ebi-a-GCST90001805	Inverse variance weighted	7	-0.00256966	0.00110717	0.0202915	3657
16	ebi-a-GCST90006923	Anti-Merkel cell polyomavirus IgG seropositivity || id:ebi-a-GCST90006923	Wald ratio	1	0.0326746	0.0126641	0.00987712	8735
17	ebi-a-GCST004075	Vertical cup-disc ratio || id:ebi-a-GCST004075	Inverse variance weighted	17	0.06278	0.0189457	0.000920771	23899
18	ieu-a-1049	Iron || id:ieu-a-1049	Inverse variance weighted	3	-0.00425127	0.00202307	0.0356067	23986
19	ieu-a-1051	Transferrin Saturation || id:ieu-a-1051	Inverse variance weighted	3	-0.00329976	0.00151789	0.0297116	23986
20	ebi-a-GCST004732	Heart rate variability traits (pvRSA/HF) || id:ebi-a-GCST004732	Inverse variance weighted	5	0.00616137	0.00283114	0.0295339	24088
21	ebi-a-GCST90016675	Pancreas fat || id:ebi-a-GCST90016675	Inverse variance weighted	7	-0.00851595	0.00352075	0.0155723	25617
22	ieu-a-1041	Intracranial volume || id:ieu-a-1041	Wald ratio	1	1.62e-07	4.42e-08	0.000260202	30717
23	ebi-a-GCST90016673	Percent liver fat || id:ebi-a-GCST90016673	Inverse variance weighted	10	0.00697821	0.00185189	0.000164456	32858
24	ebi-a-GCST90002409	Childhood body mass index || id:ebi-a-GCST90002409	Inverse variance weighted	16	-0.00800526	0.00393221	0.041769	39620
25	ebi-a-GCST005850	Heart rate response to recovery post exercise (30 sec) || id:ebi-a-GCST005850	Inverse variance weighted	18	0.00694466	0.00300543	0.0208492	54137
26	ebi-a-GCST90007528	Low hand grip strength (60 years and older) (EWGSOP) || id:ebi-a-GCST90007528	Inverse variance weighted	2	-0.0189085	0.00824576	0.0218412	121055
27	ukb-b-8316	Speech-reception-threshold (SRT) estimate (right) || id:ukb-b-8316	Wald ratio	1	0.0604166	0.0267839	0.0240888	146031
28	ukb-b-8428	Forced expiratory volume in 1-second (FEV1), predicted || id:ukb-b-8428	Inverse variance weighted	118	0.0105045	0.00466082	0.0242091	148653
29	ukb-b-13405	Forced expiratory volume in 1-second (FEV1), predicted percentage || id:ukb-b-13405	Inverse variance weighted	84	0.00773013	0.00388366	0.0465439	148653
30	ukb-b-43	Signal-to-noise-ratio (SNR) of triplet (left) || id:ukb-b-43	Inverse variance weighted	2	0.0517222	0.0198902	0.00931189	148728
31	ebi-a-GCST90002232	Fasting glucose || id:ebi-a-GCST90002232	Inverse variance weighted	64	0.0110291	0.00560881	0.0492534	200622
32	ieu-a-89	Height || id:ieu-a-89	Inverse variance weighted	349	0.0039905	0.00150198	0.0078879	253288
33	ukb-b-13378	Birth weight || id:ukb-b-13378	Inverse variance weighted	136	-0.00807145	0.00334253	0.015745	261932
34	ebi-a-GCST007429	Lung function (FVC) || id:ebi-a-GCST007429	Inverse variance weighted	232	0.00597466	0.00287379	0.0376155	321047
35	ukb-b-11141	Forced expiratory volume in 1-second (FEV1), Best measure || id:ukb-b-11141	Inverse variance weighted	219	0.0167893	0.00396812	2.33e-05	345665
36	ukb-b-14713	Forced vital capacity (FVC), Best measure || id:ukb-b-14713	Inverse variance weighted	275	0.0124683	0.00338142	0.000226637	345665
37	ieu-b-105	FVC || id:ieu-b-105	Inverse variance weighted	253	0.0166989	0.00362029	3.98e-06	353315
38	ebi-a-GCST90002404	Red cell distribution width || id:ebi-a-GCST90002404	Inverse variance weighted	327	-0.00377288	0.00162488	0.0202363	408112
39	ukb-b-19657	Forced expiratory volume in 1-second (FEV1) || id:ukb-b-19657	Inverse variance weighted	245	0.013039	0.00406927	0.00135417	421986
40	ukb-b-7953	Forced vital capacity (FVC) || id:ukb-b-7953	Inverse variance weighted	298	0.0099651	0.00363439	0.00610867	421986
41	ukb-b-12019	Peak expiratory flow (PEF) || id:ukb-b-12019	Inverse variance weighted	131	0.012008	0.00576037	0.0371075	421986
42	ebi-a-GCST90000025	Appendicular lean mass || id:ebi-a-GCST90000025	Inverse variance weighted	569	0.00746692	0.00170052	1.13e-05	450243
43	ukb-b-19393	Whole body fat mass || id:ukb-b-19393	Inverse variance weighted	404	-0.0126652	0.00269952	2.71e-06	454137
44	ukb-b-9685	Trunk predicted mass || id:ukb-b-9685	Inverse variance weighted	523	0.0067103	0.00301625	0.0261004	454463
45	ukb-b-17409	Trunk fat-free mass || id:ukb-b-17409	Inverse variance weighted	525	0.00706393	0.00299487	0.0183401	454508
46	ukb-b-20044	Trunk fat mass || id:ukb-b-20044	Inverse variance weighted	395	-0.00867861	0.00268412	0.00122361	454588
47	ukb-b-16407	Trunk fat percentage || id:ukb-b-16407	Inverse variance weighted	357	-0.0121809	0.00315246	0.000111577	454613
48	ukb-b-8909	Body fat percentage || id:ukb-b-8909	Inverse variance weighted	366	-0.0204812	0.00365779	2.15e-08	454633
49	ukb-b-8338	Arm fat mass (left) || id:ukb-b-8338	Inverse variance weighted	398	-0.0116253	0.00263495	1.02e-05	454684
50	ukb-b-20188	Arm fat percentage (left) || id:ukb-b-20188	Inverse variance weighted	362	-0.0182654	0.0036378	5.14e-07	454724
51	ukb-b-6704	Arm fat mass (right) || id:ukb-b-6704	Inverse variance weighted	400	-0.0122686	0.00259149	2.2e-06	454757
52	ukb-b-12854	Arm fat percentage (right) || id:ukb-b-12854	Inverse variance weighted	365	-0.0167924	0.00362405	3.59e-06	454789
53	ukb-b-17271	Leg predicted mass (left) || id:ukb-b-17271	Inverse variance weighted	469	0.0077793	0.00307667	0.0114558	454799
54	ukb-b-16099	Leg fat-free mass (left) || id:ukb-b-16099	Inverse variance weighted	463	0.00705723	0.00308188	0.0220263	454805
55	ukb-b-7212	Leg fat mass (left) || id:ukb-b-7212	Inverse variance weighted	387	-0.0185693	0.00335127	3.01e-08	454823
56	ukb-b-7859	Impedance of arm (right) || id:ukb-b-7859	Inverse variance weighted	440	0.013102	0.00360202	0.000275409	454826
57	ukb-b-18377	Leg fat percentage (left) || id:ukb-b-18377	Inverse variance weighted	353	-0.0317463	0.0046165	6.12e-12	454826
58	ukb-b-14310	Leg predicted mass (right) || id:ukb-b-14310	Inverse variance weighted	473	0.00690714	0.00319067	0.0304036	454834
59	ukb-b-12828	Leg fat-free mass (right) || id:ukb-b-12828	Inverse variance weighted	475	0.00738342	0.00316198	0.0195403	454835
60	ukb-b-18096	Leg fat mass (right) || id:ukb-b-18096	Inverse variance weighted	387	-0.016657	0.00331174	4.91e-07	454846
61	ukb-b-19379	Impedance of arm (left) || id:ukb-b-19379	Inverse variance weighted	447	0.0105538	0.00336696	0.00172133	454850
62	ukb-b-13354	Whole body fat-free mass || id:ukb-b-13354	Inverse variance weighted	513	0.00638286	0.00299869	0.0332918	454850
63	ukb-b-20531	Leg fat percentage (right) || id:ukb-b-20531	Inverse variance weighted	355	-0.0292812	0.00450394	7.97e-11	454854
64	ukb-b-14540	Whole body water mass || id:ukb-b-14540	Inverse variance weighted	522	0.00677957	0.00299514	0.0236035	454888
65	ukb-b-6306	Overall health rating || id:ukb-b-6306	Inverse variance weighted	105	-0.03789	0.00803141	2.38e-06	460844
66	ukb-b-10215	Hand grip strength (right) || id:ukb-b-10215	Inverse variance weighted	162	0.0152797	0.00600359	0.010925	461089
67	ukb-b-16881	Sitting height || id:ukb-b-16881	Inverse variance weighted	560	0.00899671	0.00219323	4.1e-05	461536
68	ukb-b-10787	Standing height || id:ukb-b-10787	Inverse variance weighted	703	0.00844653	0.00182058	3.49e-06	461950
69	ukb-b-15590	Hip circumference || id:ukb-b-15590	Inverse variance weighted	389	-0.00628681	0.00254004	0.0133206	462117
70	ukb-b-9405	Waist circumference || id:ukb-b-9405	Inverse variance weighted	345	-0.00896125	0.00313209	0.00422162	462166
71	ieu-b-40	body mass index || id:ieu-b-40	Inverse variance weighted	477	-0.0108418	0.00248088	1.24e-05	681275
