## Supplementary material for "Exploring the potential risk factors of myopia: A phenome-wide Mendelian randomization association study": Table S1-S16: Table S11.xlsx

### Sheet: Sheet1
Table 11. Sociodemographics traits impacting myopia risk
No.	GWAS ID of exposure	Exposure	Method	SNPs	Beta	Standard error	P value	Sample size
1	ieu-a-836	College completion || id:ieu-a-836	Inverse variance weighted	3	0.0111161	0.00542871	0.0405953	95427
2	ukb-b-2709	Year ended full time education || id:ukb-b-2709	Wald ratio	1	-0.0455884	0.0188222	0.0154329	112569
3	ukb-b-6134	Age completed full time education || id:ukb-b-6134	Inverse variance weighted	38	0.0470722	0.00999762	2.5e-06	307897
4	ukb-d-680_3	Own or rent accommodation lived in: Rent - from local authority, local council, housing association || id:ukb-d-680_3	Inverse variance weighted	2	-0.425549	0.132003	0.00126504	356340
5	ukb-b-7408	Average total household income before tax || id:ukb-b-7408	Inverse variance weighted	42	0.0506573	0.00804917	3.1e-10	397751
6	ukb-b-13231	Place of birth in UK - east co-ordinate || id:ukb-b-13231	Inverse variance weighted	115	0.0320558	0.00503466	1.93e-10	434576
7	ukb-b-1431	Place of birth in UK - north co-ordinate || id:ukb-b-1431	Inverse variance weighted	238	-0.0438622	0.00392367	5.17e-29	434576
8	ukb-b-11615	Qualifications: A levels/AS levels or equivalent || id:ukb-b-11615	Inverse variance weighted	85	0.123713	0.0143091	5.35e-18	458079
9	ukb-b-16489	Qualifications: College or University degree || id:ukb-b-16489	Inverse variance weighted	240	0.0933377	0.00713848	4.56e-39	458079
10	ukb-b-17729	Qualifications: None of the above || id:ukb-b-17729	Inverse variance weighted	89	-0.142025	0.0154116	3.1e-20	458079
11	ukb-b-7926	Qualifications: NVQ or HND or HNC or equivalent || id:ukb-b-7926	Wald ratio	1	-0.282057	0.109361	0.00990494	458079
12	ukb-b-18099	Qualifications: O levels/GCSEs or equivalent || id:ukb-b-18099	Inverse variance weighted	21	0.0956448	0.0235024	4.71e-05	458079
13	ukb-b-1666	Home location at assessment - east co-ordinate (rounded) || id:ukb-b-1666	Inverse variance weighted	28	0.0534763	0.00973759	3.98e-08	458557
14	ukb-b-4068	Home location at assessment - north co-ordinate (rounded) || id:ukb-b-4068	Inverse variance weighted	111	-0.0510987	0.00570681	3.43e-19	458557
15	ukb-b-20214	Attendance/disability/mobility allowance: Disability living allowance || id:ukb-b-20214	Inverse variance weighted	8	-0.241982	0.118584	0.0412908	459354
16	ukb-b-3855	Attendance/disability/mobility allowance: None of the above || id:ukb-b-3855	Inverse variance weighted	9	0.313543	0.0780055	5.83e-05	459354
17	ieu-a-1239	Years of schooling || id:ieu-a-1239	Inverse variance weighted	299	0.0454942	0.00371958	2.12e-34	766345
