## Supplementary material for "Exploring the potential risk factors of myopia: A phenome-wide Mendelian randomization association study": Table S1-S16: Table S12.xlsx

### Sheet: Sheet1
Table S12. Mental health traits impacting myopia risk
No.	GWAS ID of exposure	Exposure	Method	SNPs	Beta	Standard error	P value	Sample size
1	ebi-a-GCST003724	Bipolar disorder || id:ebi-a-GCST003724	Inverse variance weighted	7	0.0059123	0.00260635	0.0233035	34950
2	ukb-b-4630	Neuroticism score || id:ukb-b-4630	Inverse variance weighted	114	-0.00389957	0.00151478	0.010043	374323
3	ebi-a-GCST005232	Neuroticism || id:ebi-a-GCST005232	Inverse variance weighted	67	-0.00600888	0.00299271	0.0446605	329821
4	ebi-a-GCST006940	Neurociticism || id:ebi-a-GCST006940	Inverse variance weighted	90	-0.017463	0.00550439	0.00151098	380506
5	ebi-a-GCST006947	Feeling fed-up || id:ebi-a-GCST006947	Inverse variance weighted	25	-0.0225883	0.00968635	0.0197022	374971
6	ebi-a-GCST006475	Depressed affect || id:ebi-a-GCST006475	Inverse variance weighted	59	-0.0296999	0.00655694	5.91e-06	357957
7	ukb-b-19809	Fed-up feelings || id:ukb-b-19809	Inverse variance weighted	54	-0.0372733	0.015868	0.0188258	453071
8	ebi-a-GCST006944	Experiencing mood swings || id:ebi-a-GCST006944	Inverse variance weighted	39	-0.0419839	0.00788387	1.01e-07	373733
9	ukb-b-14180	Mood swings || id:ukb-b-14180	Inverse variance weighted	56	-0.0802031	0.0151947	1.3e-07	451619
10	ukb-d-20422	More irritable than usual during worst period of anxiety || id:ukb-d-20422	Wald ratio	1	-0.108785	0.0294941	0.000225706	33425
11	ukb-d-20544_15	Mental health problems ever diagnosed by a professional: Anxiety, nerves or generalized anxiety disorder || id:ukb-d-20544_15	Wald ratio	1	-0.144836	0.0690875	0.0360457	117751
12	ebi-a-GCST005903	Major depressive disorder (ICD-10 coded) || id:ebi-a-GCST005903	Wald ratio	1	-0.73896	0.163286	6.02e-06	217584
