## Supplementary material for "Exploring the potential risk factors of myopia: A phenome-wide Mendelian randomization association study": Table S1-S16: Table S13.xlsx

### Sheet: Sheet1
Table 13. Alcohol traits impacting myopia risk
No.	GWAS ID of exposure	Exposure	Method	SNPs	Beta	Standard error	P value	Sample size
1	ukb-b-12654	Former alcohol drinker || id:ukb-b-12654	Wald ratio	1	-0.0982707	0.0279602	0.000440302	31506
2	ukb-b-10923	Alcohol consumed || id:ukb-b-10923	Wald ratio	1	-0.0934306	0.026583	0.000440302	64949
3	ukb-b-5359	Alcohol || id:ukb-b-5359	Wald ratio	1	-0.0503143	0.0143155	0.000440302	64979
4	ukb-d-20405_0	Ever had known person concerned about, or recommend reduction of, alcohol consumption: No || id:ukb-d-20405_0	Wald ratio	1	0.172776	0.0491587	0.000440302	117880
5	ukb-d-20405_1	Ever had known person concerned about, or recommend reduction of, alcohol consumption: Yes, but not in the last year || id:ukb-d-20405_1	Wald ratio	1	-0.277537	0.0789654	0.000440302	117880
6	ukb-d-20405_2	Ever had known person concerned about, or recommend reduction of, alcohol consumption: Yes, during the last year || id:ukb-d-20405_2	Wald ratio	1	0.417588	0.124897	0.00082744	117880
7	ukb-d-20411_0	Ever been injured or injured someone else through drinking alcohol: No || id:ukb-d-20411_0	Wald ratio	1	0.344668	0.0980656	0.000440302	118002
8	ukb-d-20411_1	Ever been injured or injured someone else through drinking alcohol: Yes, but not in the last year || id:ukb-d-20411_1	Wald ratio	1	-0.393288	0.111899	0.000440302	118002
9	ukb-d-2664_5	Reason for reducing amount of alcohol drunk: Other reason || id:ukb-d-2664_5	Inverse variance weighted	2	0.0887428	0.02452	0.000295518	134033
10	ukb-b-16878	Alcohol usually taken with meals || id:ukb-b-16878	Inverse variance weighted	33	0.0540039	0.018041	0.00275884	235645
