## Supplementary material for "Exploring the potential risk factors of myopia: A phenome-wide Mendelian randomization association study": Table S1-S16: Table S14.xlsx

### Sheet: Sheet1
Table 14. Treatments traits impacting myopia risk
No.	GWAS ID of exposure	Exposure	Method	SNPs	Beta	Standard error	P value	Sample size
1	ukb-b-3656	Number of treatments/medications taken || id:ukb-b-3656	Inverse variance weighted	42	-0.0381191	0.0107028	0.000368623	462933
2	ukb-b-9190	Operation code: bunion/hallus valgus surgery || id:ukb-b-9190	Inverse variance weighted	4	-0.637875	0.20009	0.00143289	462933
3	ukb-b-17616	Treatment/medication code: xalatan 0.005% eye drops || id:ukb-b-17616	Inverse variance weighted	5	1.83612	0.585793	0.00172192	462933
4	ukb-b-8602	Treatment/medication code: gliclazide || id:ukb-b-8602	Inverse variance weighted	9	0.400178	0.133662	0.00275379	462933
5	ukb-b-3005	Operation code: arthroscopy nos || id:ukb-b-3005	Wald ratio	1	-0.817622	0.279786	0.00347439	462933
6	ukb-b-8539	Operative procedures - main OPCS: W15.3 Osteotomy of first metatarsal bone NEC || id:ukb-b-8539	Wald ratio	1	-2.85938	0.994696	0.00404503	463010
7	ukb-b-7881	Operative procedures - main OPCS: W82.2 Endoscopic resection of semilunar cartilage NEC || id:ukb-b-7881	Wald ratio	1	-0.932244	0.324301	0.00404503	463010
8	ukb-b-11085	Medication for pain relief, constipation, heartburn: None of the above || id:ukb-b-11085	Inverse variance weighted	29	0.0781342	0.0286947	0.00647029	457547
9	ukb-b-14609	Treatment/medication code: metformin || id:ukb-b-14609	Inverse variance weighted	45	0.127729	0.0471403	0.00673764	462933
10	ukb-b-16340	Operation code: hip replacement/revision || id:ukb-b-16340	Inverse variance weighted	11	0.386886	0.14517	0.00769741	462933
11	ukb-b-20239	Operative procedures - secondary OPCS: W90.3 Injection of therapeutic substance into joint || id:ukb-b-20239	Wald ratio	1	-1.90257	0.720478	0.00827339	463010
12	ukb-b-10810	Operative procedures - main OPCS: S06.5 Excision of lesion of skin of head or neck NEC || id:ukb-b-10810	Inverse variance weighted	7	-0.209452	0.0799205	0.00877356	463010
13	ukb-b-13841	Diagnoses - secondary ICD10: Y83.1 Surgical operation with implant of artificial internal device || id:ukb-b-13841	Wald ratio	1	-1.33967	0.52755	0.0111036	463010
14	ukb-b-4518	Operative procedures - main OPCS: A65.1 Carpal tunnel release || id:ukb-b-4518	Inverse variance weighted	7	-0.606263	0.239817	0.0114705	463010
15	ukb-b-6354	Operation code: endoscopy / gastroscopy || id:ukb-b-6354	Wald ratio	1	-0.851462	0.349781	0.0149217	462933
16	ukb-b-17599	Operative procedures - main OPCS: M42.1 Endoscopic resection of lesion of bladder || id:ukb-b-17599	Wald ratio	1	2.0875	0.864497	0.0157481	463010
17	ukb-b-3560	Operative procedures - secondary OPCS: Z29.1 Rectum || id:ukb-b-3560	Wald ratio	1	0.714891	0.306387	0.0196326	463010
18	ukb-b-13814	Treatment speciality of consultant (recoded): Ear, nose and throat (ENT) || id:ukb-b-13814	Inverse variance weighted	2	-0.348771	0.150812	0.020744	445121
19	ukb-b-13285	Treatment speciality of consultant (recoded): Plastic surgery || id:ukb-b-13285	Wald ratio	1	-0.466642	0.204842	0.0227233	445128
20	ukb-b-7137	Medication for pain relief, constipation, heartburn: Aspirin || id:ukb-b-7137	Inverse variance weighted	12	-0.0721163	0.0317486	0.0231179	457547
21	ukb-b-15918	Treatment speciality of consultant (recoded): Dermatology || id:ukb-b-15918	Inverse variance weighted	5	-0.298243	0.134608	0.0267155	444587
22	ukb-b-16217	Operation code: nasal/sinus/nose surgery || id:ukb-b-16217	Inverse variance weighted	3	-0.260321	0.119217	0.028993	462933
23	ukb-b-9537	Operative procedures - main OPCS: S06.9 Unspecified other excision of lesion of skin || id:ukb-b-9537	Inverse variance weighted	3	-0.260114	0.119182	0.0290727	463010
24	ukb-b-12396	Treatment speciality of consultant (recoded): Clinical haematology || id:ukb-b-12396	Wald ratio	1	-0.710842	0.327489	0.029963	444211
25	ukb-b-16904	Operation code: anterior/posterior repair bladder/uterus || id:ukb-b-16904	Wald ratio	1	-0.886642	0.412879	0.0317565	462933
26	ukb-b-13500	Operative procedures - secondary OPCS: Z27.4 Duodenum || id:ukb-b-13500	Inverse variance weighted	5	0.156311	0.0749885	0.0371178	463010
27	ukb-b-6222	Operative procedures - secondary OPCS: Z94.2 Right sided operation || id:ukb-b-6222	Inverse variance weighted	2	0.177497	0.0861588	0.0393878	463010
28	ukb-b-16039	Operative procedures - main OPCS: W90.3 Injection of therapeutic substance into joint || id:ukb-b-16039	Wald ratio	1	-0.960891	0.469902	0.0408672	463010
29	ukb-b-744	Operative procedures - secondary OPCS: Z49.4 Skin of back || id:ukb-b-744	Wald ratio	1	-0.975062	0.478842	0.041721	463010
30	ukb-b-15527	Operation code: squint correction || id:ukb-b-15527	Inverse variance weighted	7	0.527087	0.259997	0.0426334	462933
31	ukb-b-18799	Treatment/medication code: bendroflumethiazide || id:ukb-b-18799	Inverse variance weighted	40	-0.0611695	0.0303715	0.0440051	462933
32	ukb-b-17733	Operation code: colposcopy +/- biopsy || id:ukb-b-17733	Wald ratio	1	-1.49223	0.759759	0.0495206	462933
33	ukb-b-6772	Operation code: removal of mole/skin lesion || id:ukb-b-6772	Inverse variance weighted	4	-0.351111	0.178806	0.0495723	462933
