## Supplementary material for "Exploring the potential risk factors of myopia: A phenome-wide Mendelian randomization association study": Table S1-S16: Table S15.xlsx

### Sheet: Sheet1
Table 15. Smoking-associated traits impacting myopia risk
No.	GWAS ID of exposures	Exposure	Method	SNPs	Beta value	Standard error	P value	Sample size
1	ukb-b-4801	Number of unsuccessful stop-smoking attempts || id:ukb-b-4801	Inverse variance weighted	3	-0.0691835	0.0160324	1.59e-05	104420
2	ieu-b-4877	smoking initiation || id:ieu-b-4877	Inverse variance weighted	84	-0.0153452	0.0039424	9.93e-05	607291
3	ukb-d-22506_114	Tobacco smoking: Never smoked || id:ukb-d-22506_114	Inverse variance weighted	3	0.084847	0.0244327	0.000515301	91353
4	ukb-d-20116_0	Smoking status: Never || id:ukb-d-20116_0	Inverse variance weighted	73	0.040174	0.0131062	0.00217474	359706
5	ukb-b-19842	Why stopped smoking: Health precaution || id:ukb-b-19842	Wald ratio	1	-0.115743	0.0399211	0.00373998	113988
6	ieu-b-25	Cigarettes per Day || id:ieu-b-25	Inverse variance weighted	22	-0.00743595	0.00280421	0.00800857	337334
7	ieu-b-24	Age Of Smoking Initiation || id:ieu-b-24	Inverse variance weighted	7	0.0464705	0.0175942	0.00826025	341427
8	ukb-b-7460	Pack years adult smoking as proportion of life span exposed to smoking || id:ukb-b-7460	Inverse variance weighted	14	-0.0162083	0.00647884	0.012359	142387
9	ukb-b-10831	Pack years of smoking || id:ukb-b-10831	Inverse variance weighted	10	-0.0166166	0.00670352	0.0131831	142387
10	ukb-b-18765	Why stopped smoking: None of the above || id:ukb-b-18765	Wald ratio	1	-0.13837	0.0576884	0.0164588	113988
11	ukb-b-469	Number of cigarettes currently smoked daily (current cigarette smokers) || id:ukb-b-469	Inverse variance weighted	3	-0.0135936	0.00575924	0.0182599	33229
12	ukb-b-6019	Number of cigarettes previously smoked daily || id:ukb-b-6019	Inverse variance weighted	6	-0.0161324	0.00801203	0.0440596	108946
