## Supplementary material for "Exploring the potential risk factors of myopia: A phenome-wide Mendelian randomization association study": Table S1-S16: Table S16.xlsx

### Sheet: Sheet1
Table S16. Sex-specific trait impacting myopia risk
No.	GWAS ID of exposures	Exposure	Method	SNPs	Beta value	Standard error	P value	Sample size
1	ebi-a-GCST90000048	Age at first birth || id:ebi-a-GCST90000048	Inverse variance weighted	54	0.00946301	0.00184537	2.93e-07	418758
